# Connecting intermediate phenotypes to disease using multi-omics in heart failure

**DOI:** 10.1101/2024.08.06.24311572

**Authors:** Anni Moore, Rasika Venkatesh, Michael G. Levin, Scott M. Damrauer, Nosheen Reza, Thomas P. Cappola, Marylyn D. Ritchie

## Abstract

Heart failure (HF) is one of the most common, complex, heterogeneous diseases in the world, with over 1-3% of the global population living with the condition. Progression of HF can be tracked via MRI measures of structural and functional changes to the heart, namely left ventricle (LV), including ejection fraction, mass, end-diastolic volume, and LV end-systolic volume. Moreover, while genome-wide association studies (GWAS) have been a useful tool to identify candidate variants involved in HF risk, they lack crucial tissue-specific and mechanistic information which can be gained from incorporating additional data modalities. This study addresses this gap by incorporating transcriptome-wide and proteome-wide association studies (TWAS and PWAS) to gain insights into genetically-regulated changes in gene expression and protein abundance in precursors to HF measured using MRI-derived cardiac measures as well as full-stage all-cause HF. We identified several gene and protein overlaps between LV ejection fraction and end-systolic volume measures. Many of the overlaps identified in MRI-derived measurements through TWAS and PWAS appear to be shared with all-cause HF. We implicate many putative pathways relevant in HF associated with these genes and proteins via gene-set enrichment and protein-protein interaction network approaches. The results of this study (1) highlight the benefit of using multi-omics to better understand genetics and (2) provide novel insights as to how changes in heart structure and function may relate to HF.
