## Supplemental Table 2 for "Connecting intermediate phenotypes to disease using multi-omics in heart failure"

### Sheet: MRI-LVEF
gene	gene_name	zscore	effect_size	pvalue	var_g	pred_perf_r2	pred_perf_pval	pred_perf_qval	n_snps_used	n_snps_in_cov	n_snps_in_model	best_gwas_p	largest_weight	Bonferroni_Threshold	Phenotype
ENSG00000262655	SPON1	-4.90355	-0.0856907	9.41176e-07	0.0838733	0.184468	6.7e-322		131	131	135	2.6e-08	0.0782803	3.79363e-05	invnorm_lvef
ENSG00000206372	C2	-4.82288	-0.173789	1.41502e-06	0.014209	0.119002	6.67683e-201		152	152	161	1.1e-06	0.106195	3.79363e-05	invnorm_lvef
PACAP	PACAP	4.30202	0.806329	1.6925e-05	0.000708042	0.00362065	1.87886e-07		21	21	21	3.9e-08	0.0326104	3.79363e-05	invnorm_lvef

### Sheet: MRI-LVM
gene	gene_name	zscore	effect_size	pvalue	var_g	pred_perf_r2	pred_perf_pval	pred_perf_qval	n_snps_used	n_snps_in_cov	n_snps_in_model	best_gwas_p	largest_weight	Bonferroni_Threshold	Phenotype
ENSG00000113296	THBS4	5.24748	1.63408	1.54197e-07	0.0285445	0.126843	6.47935e-215		40	42	42	0.00053	0.110735	3.79363e-05	Khurshid_2023_v19_seg_lvmi_adjusted.bolt.imputed.filtered

### Sheet: MRI-LVESV
gene	gene_name	zscore	effect_size	pvalue	var_g	pred_perf_r2	pred_perf_pval	pred_perf_qval	n_snps_used	n_snps_in_cov	n_snps_in_model	best_gwas_p	largest_weight	Bonferroni_Threshold	Phenotype
ENSG00000262655	SPON1	5.87922	0.0987931	4.12215e-09	0.0838733	0.184468	6.7e-322		131	131	135	1.6e-11	0.0782803	3.79363e-05	invnorm_min_lv_indexed
ENSG00000144566	RAB5A	-4.83258	-0.717045	1.34776e-06	0.000889389	0.0050797	8.16477e-10		8	8	9	2.3e-06	0.0135256	3.79363e-05	invnorm_min_lv_indexed
ENSG00000185739	SRL	4.40507	0.315037	1.0575e-05	0.00401312	0.012665	5.48919e-22		11	11	11	5.1e-05	0.0448515	3.79363e-05	invnorm_min_lv_indexed
PACAP	PACAP	-4.21633	-0.777177	2.48308e-05	0.000708042	0.00362065	1.87886e-07		21	21	21	3.5e-07	0.0326104	3.79363e-05	invnorm_min_lv_indexed

### Sheet: MRI-LVEDV
gene	gene_name	zscore	effect_size	pvalue	var_g	pred_perf_r2	pred_perf_pval	pred_perf_qval	n_snps_used	n_snps_in_cov	n_snps_in_model	best_gwas_p	largest_weight	Bonferroni_Threshold	Phenotype
ENSG00000106991	ENG	-4.69312	-0.209849	2.69076e-06	0.01191	0.0488366	1.01973e-80		41	41	41	3.8e-06	0.0803168	3.79363e-05	invnorm_max_lv_indexed
ENSG00000011478	QPCTL	-4.2977	-0.100112	1.72577e-05	0.0394064	0.120072	8.32552e-203		96	97	102	1.4e-07	0.174471	3.79363e-05	invnorm_max_lv_indexed
ENSG00000262655	SPON1	4.17082	0.0712235	3.03507e-05	0.0838733	0.184468	6.7e-322		131	131	135	2.8e-07	0.0782803	3.79363e-05	invnorm_max_lv_indexed

### Sheet: HF-Multi-Ancestry
gene	gene_name	zscore	effect_size	pvalue	var_g	pred_perf_r2	pred_perf_pval	pred_perf_qval	n_snps_used	n_snps_in_cov	n_snps_in_model	best_gwas_p	largest_weight	Bonferroni_Threshold	Phenotype	Model	Ancestry
ENSG00000186063	AIDA	-5.80972	-0.180533	6.25757e-09	0.00615806	0.0281436	6.71961e-47		17	17	18	3.592e-09	0.0180035	3.79363e-05	HF	EA	multiancestry
ENSG00000103202	NME4	5.54069	0.181443	3.01277e-08	0.00660289	0.0274824	7.89774e-46		65	65	66	1.786e-07	0.0750033	3.79363e-05	HF	EA	multiancestry
ENSG00000091583	APOH	-5.46496	-0.144357	4.63013e-08	0.0161227	0.166706	3.82596e-288		40	40	43	6.08e-09	0.19101	3.79363e-05	HF	EA	multiancestry
ENSG00000158517	NCF1	5.19987	0.112409	1.99428e-07	0.021917	0.139003	6.79949e-237		113	113	123	3.45e-09	0.160692	3.79363e-05	HF	EA	multiancestry
ENSG00000169174	PCSK9	4.87848	0.196409	1.06907e-06	0.00501828	0.0426256	1.6959e-70		42	42	45	0.0001907	0.152562	3.79363e-05	HF	EA	multiancestry
ENSG00000229341	TNXB	4.8024	0.0718239	1.56773e-06	0.0323308	0.253146	0		116	116	123	6.173e-09	0.182226	3.79363e-05	HF	EA	multiancestry
ENSG00000070614	NDST1	4.59964	0.141235	4.23227e-06	0.00808481	0.0445045	1.39328e-73		18	18	18	4.65e-06	0.0763621	3.79363e-05	HF	EA	multiancestry
ENSG00000174136	RGMB	-4.57132	-0.0704755	4.84673e-06	0.0260936	0.0897855	9.3573e-150		68	68	72	1.2e-05	0.0381164	3.79363e-05	HF	EA	multiancestry
ENSG00000165661	QSOX2	-4.54493	-0.0603829	5.49537e-06	0.0450364	0.151782	2.50668e-260		39	39	40	7.53499e-06	0.200412	3.79363e-05	HF	EA	multiancestry
ENSG00000101440	ASIP	-4.54258	-0.0961869	5.55702e-06	0.0100092	0.132076	2.45635e-224		27	27	28	1.781e-06	0.224355	3.79363e-05	HF	EA	multiancestry
ENSG00000118849	RARRES1	4.5213	0.0385154	6.14624e-06	0.0902855	0.309476	0		62	62	63	8.00299e-08	0.255997	3.79363e-05	HF	EA	multiancestry
ENSG00000039650	PNKP	4.50519	0.456067	6.63148e-06	0.000673262	0.00753716	9.09992e-14		17	17	18	2.193e-09	0.0314599	3.79363e-05	HF	EA	multiancestry
ENSG00000100626	GALNT16	-4.49382	-0.063837	6.99576e-06	0.0347428	0.147319	4.18979e-252		88	88	90	3.167e-08	0.168933	3.79363e-05	HF	EA	multiancestry
ENSG00000239900	ADSL	-4.35414	-1.20209	1.33589e-05	0.000103536	0.00319251	9.35621e-07		4	4	7	2.398e-05	0.0140173	3.79363e-05	HF	EA	multiancestry
ENSG00000133789	SWAP70	-4.3402	-0.0485233	1.4235e-05	0.0555417	0.208512	0		62	62	65	1.18e-07	0.110509	3.79363e-05	HF	EA	multiancestry
ENSG00000165973	NELL1	4.31469	0.104464	1.59824e-05	0.0113427	0.122793	1.16026e-207		45	45	46	1.223e-05	0.119351	3.79363e-05	HF	EA	multiancestry
ENSG00000139292	LGR5	4.3054	0.162558	1.66682e-05	0.00424095	0.0226554	4.91301e-38		75	75	76	0.01069	0.0582049	3.79363e-05	HF	EA	multiancestry
ENSG00000236315	NCR3	4.16708	0.101243	3.0853e-05	0.0123855	0.108805	7.31006e-183		97	97	98	6.38301e-09	0.148278	3.79363e-05	HF	EA	multiancestry
ENSG00000186063	AIDA	-5.52087	-0.315347	3.37316e-08	0.00173672	0.00528021	0.000965969		13	17	25	6.896e-09	0.0189514	3.65497e-05	HF	AA	multiancestry
ENSG00000135218	CD36	-5.21063	-0.190868	1.88196e-07	0.0617974	0.344718	5.39515e-174		108	111	124	4.27e-08	0.253017	3.65497e-05	HF	AA	multiancestry
VPS24	VPS24	-4.95166	-0.22117	7.35839e-07	0.00379041	0.0304883	1.69874e-14		18	21	22	3.199e-07	0.0530319	3.65497e-05	HF	AA	multiancestry
ENSG00000118849	RARRES1	4.9068	0.066366	9.25763e-07	0.0769947	0.377325	9.93467e-195		68	70	71	9.064e-08	0.145578	3.65497e-05	HF	AA	multiancestry
ENSG00000140403	DNAJA4	4.90675	0.641242	9.25996e-07	0.000531536	0.00560956	0.000692066		21	26	28	5.89299e-08	0.0199728	3.65497e-05	HF	AA	multiancestry
ENSG00000233192	HLA-DQA2	-4.80163	-0.0867136	1.57378e-06	0.0422886	0.174103	6.22537e-80		65	72	74	5.351e-07	0.0638453	3.65497e-05	HF	AA	multiancestry
ENSG00000112139	MDGA1	-4.76093	-0.229923	1.92699e-06	0.00360588	0.435437	1.60131e-234		110	115	134	1.633e-06	0.0448075	3.65497e-05	HF	AA	multiancestry
ENSG00000133789	SWAP70	-4.73955	-0.0659694	2.14189e-06	0.0403027	0.21973	4.78191e-103		42	45	54	5.972e-07	0.117141	3.65497e-05	HF	AA	multiancestry
ENSG00000184232	OAF	4.55438	0.106085	5.25413e-06	0.0189517	0.220564	1.7569e-103		95	96	103	9.655e-06	0.0733136	3.65497e-05	HF	AA	multiancestry
ENSG00000116005	PCYOX1	-4.30205	-0.300975	1.69227e-05	0.0122178	0.225816	3.13153e-106		66	70	72	4.184e-07	0.123157	3.65497e-05	HF	AA	multiancestry
ENSG00000236315	NCR3	4.13545	0.165795	3.54259e-05	0.00358846	0.0623934	3.15935e-28		52	52	53	8.13601e-07	0.112337	3.65497e-05	HF	AA	multiancestry

### Sheet: HF-EUR
gene	gene_name	zscore	effect_size	pvalue	var_g	pred_perf_r2	pred_perf_pval	pred_perf_qval	n_snps_used	n_snps_in_cov	n_snps_in_model	best_gwas_p	largest_weight	Bonferroni_Threshold	Phenotype	Model	Ancestry
ENSG00000186063	AIDA	-5.75071	-0.199365	8.88698e-09	0.00615806	0.0281436	6.71961e-47		17	17	18	2.182e-08	0.0180035	3.79363e-05	HF	EA	EUR
ENSG00000091583	APOH	-5.62132	-0.156372	1.89505e-08	0.0161227	0.166706	3.82596e-288		40	40	43	1.644e-07	0.19101	3.79363e-05	HF	EA	EUR
ENSG00000158517	NCF1	5.14486	0.118219	2.6772e-07	0.021917	0.139003	6.79949e-237		113	113	123	4.207e-07	0.160692	3.79363e-05	HF	EA	EUR
ENSG00000100626	GALNT16	-4.97668	-0.0754109	6.46829e-07	0.0347428	0.147319	4.18979e-252		88	88	90	6.04201e-09	0.168933	3.79363e-05	HF	EA	EUR
ENSG00000103202	NME4	4.92507	0.182604	8.43287e-07	0.00660289	0.0274824	7.89774e-46		65	65	66	1.691e-06	0.0750033	3.79363e-05	HF	EA	EUR
ENSG00000229341	TNXB	4.86344	0.0769091	1.15363e-06	0.0323308	0.253146	0		116	116	123	2.962e-09	0.182226	3.79363e-05	HF	EA	EUR
ENSG00000039650	PNKP	4.85634	0.544043	1.19574e-06	0.000673262	0.00753716	9.09992e-14		17	17	18	9.102e-11	0.0314599	3.79363e-05	HF	EA	EUR
ENSG00000169174	PCSK9	4.82326	0.207517	1.41233e-06	0.00501828	0.0426256	1.6959e-70		42	42	45	0.0003042	0.152562	3.79363e-05	HF	EA	EUR
ENSG00000174136	RGMB	-4.76157	-0.0797797	1.92093e-06	0.0260936	0.0897855	9.3573e-150		68	68	72	8.66501e-06	0.0381164	3.79363e-05	HF	EA	EUR
G6B	G6B	-4.74239	-0.516638	2.11215e-06	0.000704325	0.00256879	9.82067e-06		21	21	23	5.419e-14	0.0143117	3.79363e-05	HF	EA	EUR
ENSG00000173531	MST1	4.63083	0.0308688	3.64204e-06	0.178164	0.51134	0		59	59	62	3.159e-07	0.266102	3.79363e-05	HF	EA	EUR
ENSG00000102882	MAPK3	-4.60569	-0.0480276	4.11104e-06	0.0921549	0.21909	0		36	36	37	4.633e-07	0.120795	3.79363e-05	HF	EA	EUR
ENSG00000101440	ASIP	-4.52088	-0.0978585	6.1583e-06	0.0100092	0.132076	2.45635e-224		27	27	28	1.543e-06	0.224355	3.79363e-05	HF	EA	EUR
ENSG00000165973	NELL1	4.26931	0.112951	1.96077e-05	0.0113427	0.122793	1.16026e-207		45	45	46	8.50301e-06	0.119351	3.79363e-05	HF	EA	EUR
ENSG00000134184	GSTM1	4.245	0.0692274	2.18589e-05	0.0353946	0.300509	0		182	182	189	6.97299e-14	0.120174	3.79363e-05	HF	EA	EUR
ENSG00000055955	ITIH4	4.23169	0.207373	2.31939e-05	0.00271978	0.0186877	1.19208e-31		42	42	44	0.0001132	0.0540903	3.79363e-05	HF	EA	EUR
ENSG00000139292	LGR5	4.20438	0.174342	2.61795e-05	0.00424095	0.0226554	4.91301e-38		75	75	76	0.001675	0.0582049	3.79363e-05	HF	EA	EUR
ENSG00000239900	ADSL	-4.1946	-1.22681	2.73352e-05	0.000103536	0.00319251	9.35621e-07		4	4	7	9.003e-05	0.0140173	3.79363e-05	HF	EA	EUR
