## Supplemental Table 3 for "Connecting intermediate phenotypes to disease using multi-omics in heart failure"

### Sheet: MRI-LVEF
Pathway	pvalue	GeneCount	CombinedScore	Source	GeneCountCount	log10_pvalue
Positive Regulation Of Actin Filament Bundle Assembly (GO:0032233)	0.00422636	PXN;MTSS1	123.416	GO_Biological_Process_2023	2	2.37403
TFAP2 (AP-2) Family Regulates Transcription Of Cell Cycle Factors R-HSA-8866911	0.00946481	CDKN1A	628.431	Reactome_2022	1	2.02389
Glomerular Epithelial Cell Differentiation (GO:0072311)	0.00946481	PROM1	628.431	GO_Biological_Process_2023	1	2.02389
Renal Filtration Cell Differentiation (GO:0061318)	0.00946481	PROM1	628.431	GO_Biological_Process_2023	1	2.02389
Nephron Tubule Development (GO:0072080)	0.00946481	MTSS1	628.431	GO_Biological_Process_2023	1	2.02389
Signal Complex Assembly (GO:0007172)	0.00946481	PXN	628.431	GO_Biological_Process_2023	1	2.02389
Positive Regulation Of Epithelial Cell Differentiation Involved In Kidney Development (GO:2000698)	0.00946481	PROM1	628.431	GO_Biological_Process_2023	1	2.02389
Epithelial Cell Differentiation Involved In Kidney Development (GO:0035850)	0.0113473	MTSS1	483.151	GO_Biological_Process_2023	1	1.94511
Regulation Of Respiratory Gaseous Exchange (GO:0043576)	0.0113473	NMB	483.151	GO_Biological_Process_2023	1	1.94511
Transepithelial Chloride Transport (GO:0030321)	0.0113473	CLCNKA	483.151	GO_Biological_Process_2023	1	1.94511
Adherens Junction Maintenance (GO:0034334)	0.0113473	MTSS1	483.151	GO_Biological_Process_2023	1	1.94511
Vitamin C (Ascorbate) Metabolism R-HSA-196836	0.0132263	SLC23A1	388.832	Reactome_2022	1	1.87856
RUNX3 Regulates CDKN1A Transcription R-HSA-8941855	0.0132263	CDKN1A	388.832	Reactome_2022	1	1.87856
Stress-Induced Premature Senescence (GO:0090400)	0.0132263	CDKN1A	388.832	GO_Biological_Process_2023	1	1.87856
Positive Regulation Of Apoptotic Cell Clearance (GO:2000427)	0.0132263	C2	388.832	GO_Biological_Process_2023	1	1.87856
siRNA Processing (GO:0030422)	0.0132263	PRKRA	388.832	GO_Biological_Process_2023	1	1.87856
Integrin Activation (GO:0033622)	0.0151018	MZB1	323.051	GO_Biological_Process_2023	1	1.82097
Response To Misfolded Protein (GO:0051788)	0.0151018	DNAJC18	323.051	GO_Biological_Process_2023	1	1.82097
Regulation Of Nephron Tubule Epithelial Cell Differentiation (GO:0072182)	0.0151018	PROM1	323.051	GO_Biological_Process_2023	1	1.82097
Small Interfering RNA (siRNA) Biogenesis R-HSA-426486	0.0169738	PRKRA	274.777	Reactome_2022	1	1.77022
Positive Regulation Of Hippo Signaling (GO:0035332)	0.0169738	TIAL1	274.777	GO_Biological_Process_2023	1	1.77022
Peptidyl-Amino Acid Modification (GO:0018193)	0.0169738	FKBP7	274.777	GO_Biological_Process_2023	1	1.77022
Positive Regulation Of miRNA-mediated Gene Silencing (GO:2000637)	0.0169738	TIAL1	274.777	GO_Biological_Process_2023	1	1.77022
Positive Regulation Of Transcription Of Nucleolar Large rRNA By RNA Polymerase I (GO:1901838)	0.0169738	SMARCB1	274.777	GO_Biological_Process_2023	1	1.77022
STAT5 Activation Downstream Of FLT3 ITD Mutants R-HSA-9702518	0.0188424	CDKN1A	237.977	Reactome_2022	1	1.72486
Positive Regulation Of Post-Transcriptional Gene Silencing By RNA (GO:1900370)	0.0188424	TIAL1	237.977	GO_Biological_Process_2023	1	1.72486
Positive Regulation Of Lipid Transport (GO:0032370)	0.0207076	NMB	209.078	GO_Biological_Process_2023	1	1.68387
Cellular Response To Fluid Shear Stress (GO:0071498)	0.0207076	MTSS1	209.078	GO_Biological_Process_2023	1	1.68387
Cellular Response To Growth Hormone Stimulus (GO:0071378)	0.0207076	PXN	209.078	GO_Biological_Process_2023	1	1.68387
Podocyte Differentiation (GO:0072112)	0.0207076	PROM1	209.078	GO_Biological_Process_2023	1	1.68387
Eye Photoreceptor Cell Differentiation (GO:0001754)	0.0225692	PROM1	185.842	GO_Biological_Process_2023	1	1.64648
Cell-Cell Junction Maintenance (GO:0045217)	0.0225692	MTSS1	185.842	GO_Biological_Process_2023	1	1.64648
pre-miRNA Processing (GO:0031054)	0.0225692	PRKRA	185.842	GO_Biological_Process_2023	1	1.64648
Regulation Of Transcription Of Nucleolar Large rRNA By RNA Polymerase I (GO:1901836)	0.0244274	SMARCB1	166.791	GO_Biological_Process_2023	1	1.61212
AKT Phosphorylates Targets In Cytosol R-HSA-198323	0.0262822	CDKN1A	150.918	Reactome_2022	1	1.58034
TP53 Regulates Transcription Of Genes Involved In G1 Cell Cycle Arrest R-HSA-6804116	0.0262822	CDKN1A	150.918	Reactome_2022	1	1.58034
Cardiac Cell Development (GO:0055006)	0.0262822	ALPK3	150.918	GO_Biological_Process_2023	1	1.58034
Signaling By FLT3 ITD And TKD Mutants R-HSA-9703648	0.0281336	CDKN1A	137.51	Reactome_2022	1	1.55077
Stem Cell Development (GO:0048864)	0.0281336	TAPT1	137.51	GO_Biological_Process_2023	1	1.55077
Regulation Of Hormone Secretion (GO:0046883)	0.0281336	NMB	137.51	GO_Biological_Process_2023	1	1.55077
Regulation Of miRNA-mediated Gene Silencing (GO:0060964)	0.0281336	TIAL1	137.51	GO_Biological_Process_2023	1	1.55077
Cell-extracellular Matrix Interactions R-HSA-446353	0.0299815	FLNC	126.05	Reactome_2022	1	1.52315
Positive Regulation By Host Of Viral Transcription (GO:0043923)	0.0299815	SMARCB1	126.05	GO_Biological_Process_2023	1	1.52315
FOXO-mediated Transcription Of Cell Cycle Genes R-HSA-9617828	0.031826	CDKN1A	116.154	Reactome_2022	1	1.49722
Aberrant Regulation Of Mitotic G1/S Transition In Cancer Due To RB1 Defects R-HSA-9659787	0.031826	CDKN1A	116.154	Reactome_2022	1	1.49722
Formation Of Senescence-Associated Heterochromatin Foci (SAHF) R-HSA-2559584	0.031826	CDKN1A	116.154	Reactome_2022	1	1.49722
DNA Damage Response, Signal Transduction By P53 Class Mediator Resulting In Cell Cycle Arrest (GO:0006977)	0.031826	CDKN1A	116.154	GO_Biological_Process_2023	1	1.49722
Positive Regulation Of Leukocyte Proliferation (GO:0070665)	0.031826	NMB	116.154	GO_Biological_Process_2023	1	1.49722
Transepithelial Transport (GO:0070633)	0.031826	CLCNKA	116.154	GO_Biological_Process_2023	1	1.49722
Growth Hormone Receptor Signaling Pathway (GO:0060396)	0.031826	PXN	116.154	GO_Biological_Process_2023	1	1.49722
Positive Regulation Of Cartilage Development (GO:0061036)	0.031826	TAPT1	116.154	GO_Biological_Process_2023	1	1.49722
Negative Regulation Of Vascular Associated Smooth Muscle Cell Proliferation (GO:1904706)	0.031826	CDKN1A	116.154	GO_Biological_Process_2023	1	1.49722
Regulation Of Cartilage Development (GO:0061035)	0.031826	TAPT1	116.154	GO_Biological_Process_2023	1	1.49722
Signaling By FLT3 Fusion Proteins R-HSA-9703465	0.0336671	CDKN1A	107.533	Reactome_2022	1	1.47279
Renal Absorption (GO:0070293)	0.0336671	CLCNKA	107.533	GO_Biological_Process_2023	1	1.47279
Regulation Of Lymphocyte Proliferation (GO:0050670)	0.0336671	MZB1	107.533	GO_Biological_Process_2023	1	1.47279
Neural Crest Cell Differentiation (GO:0014033)	0.0336671	TAPT1	107.533	GO_Biological_Process_2023	1	1.47279
Regulation Of Cell Cycle G2/M Phase Transition (GO:1902749)	0.0336671	CDKN1A	107.533	GO_Biological_Process_2023	1	1.47279
Nucleosome Disassembly (GO:0006337)	0.0336671	SMARCB1	107.533	GO_Biological_Process_2023	1	1.47279
Positive Regulation Of Hormone Secretion (GO:0046887)	0.0355048	NMB	99.9622	GO_Biological_Process_2023	1	1.44971
Cellular Response To Misfolded Protein (GO:0071218)	0.0355048	DNAJC18	99.9622	GO_Biological_Process_2023	1	1.44971
Negative Regulation Of Cyclin-Dependent Protein Serine/Threonine Kinase Activity (GO:0045736)	0.0355048	CDKN1A	99.9622	GO_Biological_Process_2023	1	1.44971
protein-DNA Complex Disassembly (GO:0032986)	0.0373391	SMARCB1	93.2673	GO_Biological_Process_2023	1	1.42784
Negative Regulation Of Phosphate Metabolic Process (GO:0045936)	0.0373391	CDKN1A	93.2673	GO_Biological_Process_2023	1	1.42784
Negative Regulation Of Cyclin-Dependent Protein Kinase Activity (GO:1904030)	0.0373391	CDKN1A	93.2673	GO_Biological_Process_2023	1	1.42784

### Sheet: MRI-LVM
Pathway	pvalue	GeneCount	CombinedScore	Source	GeneCountCount	log10_pvalue
Positive Regulation Of Endothelial Cell Proliferation (GO:0001938)	0.00111022	IGF2;THBS4	328.401	GO_Biological_Process_2023	2	2.95459
Regulation Of Peptidyl-Tyrosine Phosphorylation (GO:0050730)	0.0015124	IGF2;THBS4	266.994	GO_Biological_Process_2023	2	2.82033
Positive Regulation Of Peptidyl-Tyrosine Phosphorylation (GO:0050731)	0.00312036	IGF2;THBS4	162.759	GO_Biological_Process_2023	2	2.5058
Regulation Of Glycogen (Starch) Synthase Activity (GO:2000465)	0.00324605	IGF2	2385.6	GO_Biological_Process_2023	1	2.48864
Insulin-like Growth Factor-2 mRNA Binding Proteins (IGF2BPs/IMPs/VICKZs) Bind RNA R-HSA-428359	0.00454175	IGF2	1497.03	Reactome_2022	1	2.34278
Myoblast Migration (GO:0051451)	0.00454175	THBS4	1497.03	GO_Biological_Process_2023	1	2.34278
Negative Regulation Of Muscle Cell Differentiation (GO:0051148)	0.00454175	IGF2	1497.03	GO_Biological_Process_2023	1	2.34278
siRNA Processing (GO:0030422)	0.00454175	PRKRA	1497.03	GO_Biological_Process_2023	1	2.34278
Hepatocellular carcinoma	0.00514818	IGF2;WNT3	114.391	Kegg_2021_Human	2	2.28835
SHC-related Events Triggered By IGF1R R-HSA-2428933	0.00518902	IGF2	1251.42	Reactome_2022	1	2.28491
Embryonic Placenta Development (GO:0001892)	0.00518902	IGF2	1251.42	GO_Biological_Process_2023	1	2.28491
Small Interfering RNA (siRNA) Biogenesis R-HSA-426486	0.0058359	PRKRA	1070.48	Reactome_2022	1	2.23389
Muscle Cell Migration (GO:0014812)	0.0058359	THBS4	1070.48	GO_Biological_Process_2023	1	2.23389
Peptidyl-Amino Acid Modification (GO:0018193)	0.0058359	FKBP7	1070.48	GO_Biological_Process_2023	1	2.23389
Wnt Signaling Pathway Involved In Midbrain Dopaminergic Neuron Differentiation (GO:1904953)	0.0058359	WNT3	1070.48	GO_Biological_Process_2023	1	2.23389
Regulation Of Gene Expression By Genomic Imprinting (GO:0006349)	0.0064824	IGF2	932.06	GO_Biological_Process_2023	1	2.18826
TCF Dependent Signaling In Response To WNT R-HSA-201681	0.00707928	PSMC3;WNT3	90.8877	Reactome_2022	2	2.15001
Epithelial Cell-Cell Adhesion (GO:0090136)	0.0071285	THBS4	822.995	GO_Biological_Process_2023	1	2.147
Negative Regulation Of calcineurin-NFAT Signaling Cascade (GO:0070885)	0.0071285	MYOZ1	822.995	GO_Biological_Process_2023	1	2.147
Negative Regulation Of Calcineurin-Mediated Signaling (GO:0106057)	0.0071285	MYOZ1	822.995	GO_Biological_Process_2023	1	2.147
Positive Regulation Of Insulin Receptor Signaling Pathway (GO:0046628)	0.00777422	IGF2	735.017	GO_Biological_Process_2023	1	2.10934
Negative Regulation By Host Of Viral Process (GO:0044793)	0.00777422	PSMC3	735.017	GO_Biological_Process_2023	1	2.10934
Negative Regulation By Host Of Viral Transcription (GO:0043922)	0.00777422	PSMC3	735.017	GO_Biological_Process_2023	1	2.10934
Positive Regulation Of Vascular Endothelial Cell Proliferation (GO:1905564)	0.00777422	IGF2	735.017	GO_Biological_Process_2023	1	2.10934
pre-miRNA Processing (GO:0031054)	0.00777422	PRKRA	735.017	GO_Biological_Process_2023	1	2.10934
Positive Regulation Of Glycogen Biosynthetic Process (GO:0045725)	0.00841955	IGF2	662.671	GO_Biological_Process_2023	1	2.07471
Outer Mitochondrial Membrane Organization (GO:0007008)	0.00841955	HSPA4	662.671	GO_Biological_Process_2023	1	2.07471
Protein Insertion Into Mitochondrial Outer Membrane (GO:0045040)	0.00841955	HSPA4	662.671	GO_Biological_Process_2023	1	2.07471
Positive Regulation Of Cellular Response To Insulin Stimulus (GO:1900078)	0.00841955	IGF2	662.671	GO_Biological_Process_2023	1	2.07471
Positive Regulation Of Glycogen Metabolic Process (GO:0070875)	0.00906449	IGF2	602.215	GO_Biological_Process_2023	1	2.04266
Striated Muscle Cell Development (GO:0055002)	0.00906449	MYOZ1	602.215	GO_Biological_Process_2023	1	2.04266
Mammary Gland Epithelium Development (GO:0061180)	0.00906449	WNT3	602.215	GO_Biological_Process_2023	1	2.04266
Receptor Recycling (GO:0001881)	0.010997	PLEKHA3	469.124	GO_Biological_Process_2023	1	1.95873
Positive Regulation Of Neutrophil Chemotaxis (GO:0090023)	0.0116404	THBS4	435.941	GO_Biological_Process_2023	1	1.93403
Regulation Of Vascular Endothelial Cell Proliferation (GO:1905562)	0.0116404	IGF2	435.941	GO_Biological_Process_2023	1	1.93403
Positive Regulation Of Activated T Cell Proliferation (GO:0042104)	0.0122834	IGF2	406.73	GO_Biological_Process_2023	1	1.91068
Regulation Of Tissue Remodeling (GO:0034103)	0.0122834	THBS4	406.73	GO_Biological_Process_2023	1	1.91068
Receptor Metabolic Process (GO:0043112)	0.012926	PLEKHA3	380.838	GO_Biological_Process_2023	1	1.88854
Chaperone-Mediated Protein Complex Assembly (GO:0051131)	0.0135683	HSPA4	357.744	GO_Biological_Process_2023	1	1.86748
Positive Regulation Of Granulocyte Chemotaxis (GO:0071624)	0.0135683	THBS4	357.744	GO_Biological_Process_2023	1	1.86748
Mammary Gland Development (GO:0030879)	0.0142101	WNT3	337.029	GO_Biological_Process_2023	1	1.8474
Placenta Development (GO:0001890)	0.0142101	IGF2	337.029	GO_Biological_Process_2023	1	1.8474
Positive Regulation Of Neutrophil Migration (GO:1902624)	0.0148516	THBS4	318.355	GO_Biological_Process_2023	1	1.82823
MicroRNA (miRNA) Biogenesis R-HSA-203927	0.0154927	PRKRA	301.441	Reactome_2022	1	1.80987
Regulation Of Muscle Cell Differentiation (GO:0051147)	0.0154927	IGF2	301.441	GO_Biological_Process_2023	1	1.80987
Regulation Of Glycogen Biosynthetic Process (GO:0005979)	0.0161334	IGF2	286.058	GO_Biological_Process_2023	1	1.79228
Regulation Of Neutrophil Chemotaxis (GO:0090022)	0.0161334	THBS4	286.058	GO_Biological_Process_2023	1	1.79228
WNT Ligand Biogenesis And Trafficking R-HSA-3238698	0.0167737	WNT3	272.012	Reactome_2022	1	1.77537
Positive Regulation Of Nuclear Division (GO:0051785)	0.0167737	IGF2	272.012	GO_Biological_Process_2023	1	1.77537
In Utero Embryonic Development (GO:0001701)	0.0174136	IGF2	259.141	GO_Biological_Process_2023	1	1.75911
Peptidyl-Proline Modification (GO:0018208)	0.0174136	FKBP7	259.141	GO_Biological_Process_2023	1	1.75911
Protein Insertion Into Mitochondrial Membrane (GO:0051204)	0.0180531	HSPA4	247.309	GO_Biological_Process_2023	1	1.74345
Negative Regulation Of Wound Healing (GO:0061045)	0.0180531	MYOZ1	247.309	GO_Biological_Process_2023	1	1.74345
Sarcomere Organization (GO:0045214)	0.0186923	MYOZ1	236.398	GO_Biological_Process_2023	1	1.72834
Negative Regulation Of Developmental Growth (GO:0048640)	0.0199694	MYOZ1	216.952	GO_Biological_Process_2023	1	1.69963
Positive Regulation Of Proteolysis Involved In Protein Catabolic Process (GO:1903052)	0.0199694	PSMC3	216.952	GO_Biological_Process_2023	1	1.69963
miRNA Processing (GO:0035196)	0.0206075	PRKRA	208.256	GO_Biological_Process_2023	1	1.68598
Regulation Of Activated T Cell Proliferation (GO:0046006)	0.0212451	IGF2	200.154	GO_Biological_Process_2023	1	1.67274
Regulation Of calcineurin-NFAT Signaling Cascade (GO:0070884)	0.0218823	MYOZ1	192.59	GO_Biological_Process_2023	1	1.65991
Regulatory ncRNA Processing (GO:0070918)	0.0225192	PRKRA	185.513	GO_Biological_Process_2023	1	1.64745
Positive Regulation Of Mitotic Nuclear Division (GO:0045840)	0.0225192	IGF2	185.513	GO_Biological_Process_2023	1	1.64745
Skeletal Muscle Organ Development (GO:0060538)	0.0225192	MYOZ1	185.513	GO_Biological_Process_2023	1	1.64745
Muscle Tissue Development (GO:0060537)	0.0237917	MYOZ1	172.651	GO_Biological_Process_2023	1	1.62357
Positive Regulation Of Catalytic Activity (GO:0043085)	0.0256977	IGF2	156.061	GO_Biological_Process_2023	1	1.59011
Cellular Response To Retinoic Acid (GO:0071300)	0.0263323	WNT3	151.138	GO_Biological_Process_2023	1	1.57951
Skeletal Muscle Tissue Development (GO:0007519)	0.0269665	MYOZ1	146.48	GO_Biological_Process_2023	1	1.56918
Response To Unfolded Protein (GO:0006986)	0.0282337	HSPA4	137.878	GO_Biological_Process_2023	1	1.54923
Regulation Of Insulin Receptor Signaling Pathway (GO:0046626)	0.0282337	IGF2	137.878	GO_Biological_Process_2023	1	1.54923
Proteasome	0.0294994	PSMC3	130.117	Kegg_2021_Human	1	1.53019
Myofibril Assembly (GO:0030239)	0.0294994	MYOZ1	130.117	GO_Biological_Process_2023	1	1.53019
Regulation Of Nervous System Development (GO:0051960)	0.0294994	WNT3	130.117	GO_Biological_Process_2023	1	1.53019
Insulin Receptor Signaling Pathway (GO:0008286)	0.0301317	IGF2	126.516	GO_Biological_Process_2023	1	1.52098
Cross-presentation Of Soluble Exogenous Antigens (Endosomes) R-HSA-1236978	0.0307636	PSMC3	123.084	Reactome_2022	1	1.51196
Regulation Of Activated PAK-2p34 By Proteasome Mediated Degradation R-HSA-211733	0.0313951	PSMC3	119.811	Reactome_2022	1	1.50314
Malaria	0.0320262	THBS4	116.685	Kegg_2021_Human	1	1.49449
Regulation Of Ornithine Decarboxylase (ODC) R-HSA-350562	0.0320262	PSMC3	116.685	Reactome_2022	1	1.49449
Synthesis Of PIPs At Plasma Membrane R-HSA-1660499	0.032657	PLEKHA3	113.697	Reactome_2022	1	1.48602
GSK3B And BTRC:CUL1-mediated-degradation Of NFE2L2 R-HSA-9762114	0.032657	PSMC3	113.697	Reactome_2022	1	1.48602
Autodegradation Of E3 Ubiquitin Ligase COP1 R-HSA-349425	0.032657	PSMC3	113.697	Reactome_2022	1	1.48602
IRS-related Events Triggered By IGF1R R-HSA-2428928	0.032657	IGF2	113.697	Reactome_2022	1	1.48602
Ubiquitin Mediated Degradation Of Phosphorylated Cdc25A R-HSA-69601	0.032657	PSMC3	113.697	Reactome_2022	1	1.48602
Ubiquitin-dependent Degradation Of Cyclin D R-HSA-75815	0.032657	PSMC3	113.697	Reactome_2022	1	1.48602
Vpu Mediated Degradation Of CD4 R-HSA-180534	0.032657	PSMC3	113.697	Reactome_2022	1	1.48602
Regulation Of Apoptosis R-HSA-169911	0.0332874	PSMC3	110.84	Reactome_2022	1	1.47772
IGF1R Signaling Cascade R-HSA-2428924	0.0332874	IGF2	110.84	Reactome_2022	1	1.47772
Signaling By PDGF R-HSA-186797	0.0332874	THBS4	110.84	Reactome_2022	1	1.47772
Regulation Of Cell Development (GO:0060284)	0.0332874	WNT3	110.84	GO_Biological_Process_2023	1	1.47772
Negative Regulation Of NOTCH4 Signaling R-HSA-9604323	0.0339173	PSMC3	108.104	Reactome_2022	1	1.46958
Vif-mediated Degradation Of APOBEC3G R-HSA-180585	0.0339173	PSMC3	108.104	Reactome_2022	1	1.46958
Signaling By Type 1 Insulin-like Growth Factor 1 Receptor (IGF1R) R-HSA-2404192	0.0339173	IGF2	108.104	Reactome_2022	1	1.46958
Regulation Of Proteasomal Protein Catabolic Process (GO:0061136)	0.0339173	PSMC3	108.104	GO_Biological_Process_2023	1	1.46958
Endosome Organization (GO:0007032)	0.0339173	PLEKHA3	108.104	GO_Biological_Process_2023	1	1.46958
AUF1 (hnRNP D0) Binds And Destabilizes mRNA R-HSA-450408	0.034547	PSMC3	105.482	Reactome_2022	1	1.46159
Regulation Of RUNX3 Expression And Activity R-HSA-8941858	0.034547	PSMC3	105.482	Reactome_2022	1	1.46159
SCF-beta-TrCP Mediated Degradation Of Emi1 R-HSA-174113	0.034547	PSMC3	105.482	Reactome_2022	1	1.46159
Degradation Of AXIN R-HSA-4641257	0.034547	PSMC3	105.482	Reactome_2022	1	1.46159
FBXL7 Down-Regulates AURKA During Mitotic Entry And In Early Mitosis R-HSA-8854050	0.034547	PSMC3	105.482	Reactome_2022	1	1.46159
Degradation Of DVL R-HSA-4641258	0.0351762	PSMC3	102.968	Reactome_2022	1	1.45375
Hh Mutants Are Degraded By ERAD R-HSA-5362768	0.0351762	PSMC3	102.968	Reactome_2022	1	1.45375
Stabilization Of P53 R-HSA-69541	0.0358051	PSMC3	100.556	Reactome_2022	1	1.44606
Regulation Of Mitotic Nuclear Division (GO:0007088)	0.0358051	IGF2	100.556	GO_Biological_Process_2023	1	1.44606
Metabolism Of Polyamines R-HSA-351202	0.0370617	PSMC3	96.0128	Reactome_2022	1	1.43108
Hh Mutants Abrogate Ligand Secretion R-HSA-5387390	0.0370617	PSMC3	96.0128	Reactome_2022	1	1.43108
NIK To Noncanonical NF-kB Signaling R-HSA-5676590	0.0370617	PSMC3	96.0128	Reactome_2022	1	1.43108
GLI3 Is Processed To GLI3R By Proteasome R-HSA-5610785	0.0376894	PSMC3	93.8718	Reactome_2022	1	1.42378
SCF(Skp2)-mediated Degradation Of P27/P21 R-HSA-187577	0.0376894	PSMC3	93.8718	Reactome_2022	1	1.42378
Role Of GTSE1 In G2/M Progression After G2 Checkpoint R-HSA-8852276	0.0376894	PSMC3	93.8718	Reactome_2022	1	1.42378
Degradation Of GLI1 By Proteasome R-HSA-5610780	0.0376894	PSMC3	93.8718	Reactome_2022	1	1.42378
Degradation Of GLI2 By Proteasome R-HSA-5610783	0.0376894	PSMC3	93.8718	Reactome_2022	1	1.42378
Chordate Embryonic Development (GO:0043009)	0.0376894	IGF2	93.8718	GO_Biological_Process_2023	1	1.42378
Protein Targeting To Mitochondrion (GO:0006626)	0.0376894	HSPA4	93.8718	GO_Biological_Process_2023	1	1.42378
Defective CFTR Causes Cystic Fibrosis R-HSA-5678895	0.0383167	PSMC3	91.8115	Reactome_2022	1	1.41661
Response To Retinoic Acid (GO:0032526)	0.0383167	WNT3	91.8115	GO_Biological_Process_2023	1	1.41661

### Sheet: MRI-LVESV
Pathway	pvalue	GeneCount	CombinedScore	Source	GeneCountCount	log10_pvalue
Modulation By Host Of Symbiont Process (GO:0051851)	0.00534134	SMARCB1;RAB5A	104.164	GO_Biological_Process_2023	2	2.27235
Glomerular Epithelial Cell Differentiation (GO:0072311)	0.0129337	PROM1	425.073	GO_Biological_Process_2023	1	1.88828
Renal Filtration Cell Differentiation (GO:0061318)	0.0129337	PROM1	425.073	GO_Biological_Process_2023	1	1.88828
Insulin Processing (GO:0030070)	0.0129337	YIPF5	425.073	GO_Biological_Process_2023	1	1.88828
interleukin-17A-mediated Signaling Pathway (GO:0038173)	0.0129337	MAP3K7	425.073	GO_Biological_Process_2023	1	1.88828
Nephron Tubule Development (GO:0072080)	0.0129337	MTSS1	425.073	GO_Biological_Process_2023	1	1.88828
Signal Complex Assembly (GO:0007172)	0.0129337	PXN	425.073	GO_Biological_Process_2023	1	1.88828
Positive Regulation Of Epithelial Cell Differentiation Involved In Kidney Development (GO:2000698)	0.0129337	PROM1	425.073	GO_Biological_Process_2023	1	1.88828
Negative Regulation Of Chemokine-Mediated Signaling Pathway (GO:0070100)	0.0129337	SH2B3	425.073	GO_Biological_Process_2023	1	1.88828
Nucleotide-Binding Domain, Leucine Rich Repeat Containing Receptor Signaling Pathway (GO:0035872)	0.0129337	MAP3K7	425.073	GO_Biological_Process_2023	1	1.88828
Epithelial Cell Differentiation Involved In Kidney Development (GO:0035850)	0.0155007	MTSS1	325.882	GO_Biological_Process_2023	1	1.80965
Regulation Of Respiratory Gaseous Exchange (GO:0043576)	0.0155007	NMB	325.882	GO_Biological_Process_2023	1	1.80965
Transepithelial Chloride Transport (GO:0030321)	0.0155007	CLCNKA	325.882	GO_Biological_Process_2023	1	1.80965
Vesicle Fusion With Golgi Apparatus (GO:0048280)	0.0155007	YIPF5	325.882	GO_Biological_Process_2023	1	1.80965
Adherens Junction Maintenance (GO:0034334)	0.0155007	MTSS1	325.882	GO_Biological_Process_2023	1	1.80965
Vitamin C (Ascorbate) Metabolism R-HSA-196836	0.0180612	SLC23A1	261.591	Reactome_2022	1	1.74325
Regulation Of Chemokine-Mediated Signaling Pathway (GO:0070099)	0.0180612	SH2B3	261.591	GO_Biological_Process_2023	1	1.74325
Regulation Of Microvillus Organization (GO:0032530)	0.0180612	TWF2	261.591	GO_Biological_Process_2023	1	1.74325
siRNA Processing (GO:0030422)	0.0180612	PRKRA	261.591	GO_Biological_Process_2023	1	1.74325
p38MAPK Cascade (GO:0038066)	0.0206151	MAP3K7	216.822	GO_Biological_Process_2023	1	1.68581
Negative Regulation Of Platelet Aggregation (GO:0090331)	0.0206151	SH2B3	216.822	GO_Biological_Process_2023	1	1.68581
Anoikis (GO:0043276)	0.0206151	MAP3K7	216.822	GO_Biological_Process_2023	1	1.68581
Integrin Activation (GO:0033622)	0.0206151	MZB1	216.822	GO_Biological_Process_2023	1	1.68581
Regulation Of Nephron Tubule Epithelial Cell Differentiation (GO:0072182)	0.0206151	PROM1	216.822	GO_Biological_Process_2023	1	1.68581
Sequestering Of Actin Monomers (GO:0042989)	0.0206151	TWF2	216.822	GO_Biological_Process_2023	1	1.68581
Small Interfering RNA (siRNA) Biogenesis R-HSA-426486	0.0231625	PRKRA	184.016	Reactome_2022	1	1.63521
Prevention Of Phagosomal-Lysosomal Fusion R-HSA-9636383	0.0231625	RAB5A	184.016	Reactome_2022	1	1.63521
Positive Regulation Of Hippo Signaling (GO:0035332)	0.0231625	TIAL1	184.016	GO_Biological_Process_2023	1	1.63521
Peptidyl-Amino Acid Modification (GO:0018193)	0.0231625	FKBP7	184.016	GO_Biological_Process_2023	1	1.63521
I-kappaB Phosphorylation (GO:0007252)	0.0231625	MAP3K7	184.016	GO_Biological_Process_2023	1	1.63521
Positive Regulation Of miRNA-mediated Gene Silencing (GO:2000637)	0.0231625	TIAL1	184.016	GO_Biological_Process_2023	1	1.63521
Regulation Of ER To Golgi Vesicle-Mediated Transport (GO:0060628)	0.0231625	YIPF5	184.016	GO_Biological_Process_2023	1	1.63521
Insulin Metabolic Process (GO:1901142)	0.0231625	YIPF5	184.016	GO_Biological_Process_2023	1	1.63521
Negative Regulation Of Tyrosine Phosphorylation Of STAT Protein (GO:0042532)	0.0231625	SH2B3	184.016	GO_Biological_Process_2023	1	1.63521
Positive Regulation Of Transcription Of Nucleolar Large rRNA By RNA Polymerase I (GO:1901838)	0.0231625	SMARCB1	184.016	GO_Biological_Process_2023	1	1.63521
IRAK2 Mediated Activation Of TAK1 Complex R-HSA-937042	0.0257034	MAP3K7	159.04	Reactome_2022	1	1.59001
Negative Regulation Of Homotypic Cell-Cell Adhesion (GO:0034111)	0.0257034	SH2B3	159.04	GO_Biological_Process_2023	1	1.59001
Megakaryocyte Development (GO:0035855)	0.0257034	SH2B3	159.04	GO_Biological_Process_2023	1	1.59001
Actin Filament Depolymerization (GO:0030042)	0.0257034	TWF2	159.04	GO_Biological_Process_2023	1	1.59001
Positive Regulation Of Post-Transcriptional Gene Silencing By RNA (GO:1900370)	0.0257034	TIAL1	159.04	GO_Biological_Process_2023	1	1.59001
Negative Regulation Of Response To Cytokine Stimulus (GO:0060761)	0.0257034	SH2B3	159.04	GO_Biological_Process_2023	1	1.59001
Regulation Of Long-Term Neuronal Synaptic Plasticity (GO:0048169)	0.0257034	RAB5A	159.04	GO_Biological_Process_2023	1	1.59001
TICAM1,TRAF6-dependent Induction Of TAK1 Complex R-HSA-9014325	0.0282379	MAP3K7	139.452	Reactome_2022	1	1.54917
Alpha-protein Kinase 1 Signaling Pathway R-HSA-9645460	0.0282379	MAP3K7	139.452	Reactome_2022	1	1.54917
Nucleotide-Binding Oligomerization Domain Containing Signaling Pathway (GO:0070423)	0.0282379	MAP3K7	139.452	GO_Biological_Process_2023	1	1.54917
Erythrocyte Development (GO:0048821)	0.0282379	SH2B3	139.452	GO_Biological_Process_2023	1	1.54917
Regulation Of Endosome Size (GO:0051036)	0.0282379	RAB5A	139.452	GO_Biological_Process_2023	1	1.54917
Positive Regulation Of Lipid Transport (GO:0032370)	0.0282379	NMB	139.452	GO_Biological_Process_2023	1	1.54917
Cellular Response To Fluid Shear Stress (GO:0071498)	0.0282379	MTSS1	139.452	GO_Biological_Process_2023	1	1.54917
Cellular Response To Growth Hormone Stimulus (GO:0071378)	0.0282379	PXN	139.452	GO_Biological_Process_2023	1	1.54917
Podocyte Differentiation (GO:0072112)	0.0282379	PROM1	139.452	GO_Biological_Process_2023	1	1.54917
Eye Photoreceptor Cell Differentiation (GO:0001754)	0.0307658	PROM1	123.721	GO_Biological_Process_2023	1	1.51193
Cell-Cell Junction Maintenance (GO:0045217)	0.0307658	MTSS1	123.721	GO_Biological_Process_2023	1	1.51193
MyD88-dependent Toll-Like Receptor Signaling Pathway (GO:0002755)	0.0307658	MAP3K7	123.721	GO_Biological_Process_2023	1	1.51193
pre-miRNA Processing (GO:0031054)	0.0307658	PRKRA	123.721	GO_Biological_Process_2023	1	1.51193
Suppression Of Phagosomal Maturation R-HSA-9637687	0.0332874	RAB5A	110.84	Reactome_2022	1	1.47772
Regulation Of Transcription Of Nucleolar Large rRNA By RNA Polymerase I (GO:1901836)	0.0332874	SMARCB1	110.84	GO_Biological_Process_2023	1	1.47772
Regulation Of Lamellipodium Organization (GO:1902743)	0.0332874	TWF2	110.84	GO_Biological_Process_2023	1	1.47772
Response To Chemokine (GO:1990868)	0.0332874	SH2B3	110.84	GO_Biological_Process_2023	1	1.47772
Embryonic Hemopoiesis (GO:0035162)	0.0332874	SH2B3	110.84	GO_Biological_Process_2023	1	1.47772
Cardiac Cell Development (GO:0055006)	0.0358024	ALPK3	100.118	GO_Biological_Process_2023	1	1.44609
Regulation Of Vesicle Size (GO:0097494)	0.0358024	RAB5A	100.118	GO_Biological_Process_2023	1	1.44609
Negative Regulation Of Receptor Signaling Pathway Via STAT (GO:1904893)	0.0358024	SH2B3	100.118	GO_Biological_Process_2023	1	1.44609
IRAK2 Mediated Activation Of TAK1 Complex Upon TLR7/8 Or 9 Stimulation R-HSA-975163	0.0383111	MAP3K7	91.0715	Reactome_2022	1	1.41668
Negative Regulation Of FLT3 R-HSA-9706369	0.0383111	SH2B3	91.0715	Reactome_2022	1	1.41668
Stem Cell Development (GO:0048864)	0.0383111	TAPT1	91.0715	GO_Biological_Process_2023	1	1.41668
Regulation Of Hormone Secretion (GO:0046883)	0.0383111	NMB	91.0715	GO_Biological_Process_2023	1	1.41668
Negative Regulation Of Platelet Activation (GO:0010544)	0.0383111	SH2B3	91.0715	GO_Biological_Process_2023	1	1.41668
Activation Of NF-kappaB-inducing Kinase Activity (GO:0007250)	0.0383111	MAP3K7	91.0715	GO_Biological_Process_2023	1	1.41668
Regulation Of miRNA-mediated Gene Silencing (GO:0060964)	0.0383111	TIAL1	91.0715	GO_Biological_Process_2023	1	1.41668

### Sheet: MRI-LVEDV
Pathway	pvalue	GeneCount	CombinedScore	Source	GeneCountCount	log10_pvalue
Embryonic Hemopoiesis (GO:0035162)	0.00024266	SH2B3;ZFPM1	888.159	GO_Biological_Process_2023	2	3.615
Megakaryocyte Differentiation (GO:0030219)	0.00042119	SH2B3;ZFPM1	608.048	GO_Biological_Process_2023	2	3.37552
Cardiac Atrium Morphogenesis (GO:0003209)	0.0004733	ZFPM1;ENG	561.461	GO_Biological_Process_2023	2	3.32486
Negative Regulation Of Binding (GO:0051100)	0.00049465	PLN;SYMPK;ZFPM1	165.748	GO_Biological_Process_2023	3	3.3057
Focal Adhesion Assembly (GO:0048041)	0.00064743	TRIP6;TESK2	453.394	GO_Biological_Process_2023	2	3.18881
Cell-Substrate Junction Assembly (GO:0007044)	0.00115618	TRIP6;TESK2	305.053	GO_Biological_Process_2023	2	2.93697
Negative Regulation Of Myeloid Leukocyte Differentiation (GO:0002762)	0.00132752	TCTA;ZFPM1	277.447	GO_Biological_Process_2023	2	2.87696
Cardiac Muscle Tissue Morphogenesis (GO:0055008)	0.00141747	ZFPM1;ENG	265.216	GO_Biological_Process_2023	2	2.84849
miRNA Processing (GO:0035196)	0.00151026	PRKRA;SRRT	253.884	GO_Biological_Process_2023	2	2.82095
Negative Regulation Of Protein Kinase B Signaling (GO:0051898)	0.00190962	DAG1;SH2B3	215.88	GO_Biological_Process_2023	2	2.71905
Erythrocyte Differentiation (GO:0030218)	0.00351269	SH2B3;ZFPM1	140.874	GO_Biological_Process_2023	2	2.45436
Blood Circulation (GO:0008015)	0.00365493	PLN;GPX1	136.963	GO_Biological_Process_2023	2	2.43712
Heart Morphogenesis (GO:0003007)	0.00505341	ZFPM1;ENG	108.63	GO_Biological_Process_2023	2	2.29642
Regulation Of Relaxation Of Cardiac Muscle (GO:1901897)	0.00896846	PLN	672.088	GO_Biological_Process_2023	1	2.04728
PERK-mediated Unfolded Protein Response (GO:0036499)	0.00896846	QRICH1	672.088	GO_Biological_Process_2023	1	2.04728
Venous Blood Vessel Morphogenesis (GO:0048845)	0.00896846	ENG	672.088	GO_Biological_Process_2023	1	2.04728
Multinuclear Osteoclast Differentiation (GO:0072674)	0.00896846	TCTA	672.088	GO_Biological_Process_2023	1	2.04728
Negative Regulation Of Calcium Ion Import (GO:0090281)	0.00896846	PLN	672.088	GO_Biological_Process_2023	1	2.04728
Positive Regulation Of Vascular Associated Smooth Muscle Cell Differentiation (GO:1905065)	0.00896846	ENG	672.088	GO_Biological_Process_2023	1	2.04728
Negative Regulation Of Chemokine-Mediated Signaling Pathway (GO:0070100)	0.00896846	SH2B3	672.088	GO_Biological_Process_2023	1	2.04728
Synthesis Of 15-Eicosatetraenoic Acid Derivatives R-HSA-2142770	0.0107528	GPX1	516.949	Reactome_2022	1	1.96848
Negative Regulation Of Heart Rate (GO:0010459)	0.0107528	PLN	516.949	GO_Biological_Process_2023	1	1.96848
Regulation Of Relaxation Of Muscle (GO:1901077)	0.0107528	PLN	516.949	GO_Biological_Process_2023	1	1.96848
Vascular Associated Smooth Muscle Cell Development (GO:0097084)	0.0107528	ENG	516.949	GO_Biological_Process_2023	1	1.96848
Dorsal Aorta Development (GO:0035907)	0.0107528	ENG	516.949	GO_Biological_Process_2023	1	1.96848
Dorsal Aorta Morphogenesis (GO:0035912)	0.0107528	ENG	516.949	GO_Biological_Process_2023	1	1.96848
Atrioventricular Valve Formation (GO:0003190)	0.0107528	ZFPM1	516.949	GO_Biological_Process_2023	1	1.96848
Regulation Of Cardiac Muscle Cell Membrane Potential (GO:0086036)	0.0107528	PLN	516.949	GO_Biological_Process_2023	1	1.96848
Synthesis Of 12-Eicosatetraenoic Acid Derivatives R-HSA-2142712	0.0125339	GPX1	416.202	Reactome_2022	1	1.90191
Regulation Of Chemokine-Mediated Signaling Pathway (GO:0070099)	0.0125339	SH2B3	416.202	GO_Biological_Process_2023	1	1.90191
Cardiac Atrium Development (GO:0003230)	0.0125339	ENG	416.202	GO_Biological_Process_2023	1	1.90191
Negative Regulation Of Intracellular Transport (GO:0032387)	0.0125339	PLN	416.202	GO_Biological_Process_2023	1	1.90191
Regulation Of Epithelial To Mesenchymal Transition Involved In Endocardial Cushion Formation (GO:1905005)	0.0125339	ENG	416.202	GO_Biological_Process_2023	1	1.90191
Venous Blood Vessel Development (GO:0060841)	0.0125339	ENG	416.202	GO_Biological_Process_2023	1	1.90191
Ventricular Trabecula Myocardium Morphogenesis (GO:0003222)	0.0125339	ENG	416.202	GO_Biological_Process_2023	1	1.90191
UV Protection (GO:0009650)	0.0125339	GPX1	416.202	GO_Biological_Process_2023	1	1.90191
Regulation Of ATPase-coupled Calcium Transmembrane Transporter Activity (GO:1901894)	0.0125339	PLN	416.202	GO_Biological_Process_2023	1	1.90191
Regulation Of Mammary Gland Epithelial Cell Proliferation (GO:0033599)	0.0125339	GPX1	416.202	GO_Biological_Process_2023	1	1.90191
Positive Regulation Of Cardiac Epithelial To Mesenchymal Transition (GO:0062043)	0.0125339	ENG	416.202	GO_Biological_Process_2023	1	1.90191
Regulation Of Microvillus Organization (GO:0032530)	0.0125339	TWF2	416.202	GO_Biological_Process_2023	1	1.90191
siRNA Processing (GO:0030422)	0.0125339	PRKRA	416.202	GO_Biological_Process_2023	1	1.90191
Lipoxygenase Pathway (GO:0019372)	0.0125339	GPX1	416.202	GO_Biological_Process_2023	1	1.90191
Epithelial To Mesenchymal Transition Involved In Endocardial Cushion Formation (GO:0003198)	0.014312	ENG	345.921	GO_Biological_Process_2023	1	1.8443
Vascular Associated Smooth Muscle Cell Differentiation (GO:0035886)	0.014312	ENG	345.921	GO_Biological_Process_2023	1	1.8443
Negative Regulation Of Platelet Aggregation (GO:0090331)	0.014312	SH2B3	345.921	GO_Biological_Process_2023	1	1.8443
Sequestering Of Actin Monomers (GO:0042989)	0.014312	TWF2	345.921	GO_Biological_Process_2023	1	1.8443
Positive Regulation Of Extracellular Matrix Assembly (GO:1901203)	0.014312	DAG1	345.921	GO_Biological_Process_2023	1	1.8443
Small Interfering RNA (siRNA) Biogenesis R-HSA-426486	0.0160869	PRKRA	294.333	Reactome_2022	1	1.79353
Synthesis Of 5-Eicosatetraenoic Acids R-HSA-2142688	0.0160869	GPX1	294.333	Reactome_2022	1	1.79353
Positive Regulation Of Hippo Signaling (GO:0035332)	0.0160869	TIAL1	294.333	GO_Biological_Process_2023	1	1.79353
Peptidyl-Amino Acid Modification (GO:0018193)	0.0160869	FKBP7	294.333	GO_Biological_Process_2023	1	1.79353
Microtubule Anchoring (GO:0034453)	0.0160869	DAG1	294.333	GO_Biological_Process_2023	1	1.79353
Positive Regulation Of miRNA-mediated Gene Silencing (GO:2000637)	0.0160869	TIAL1	294.333	GO_Biological_Process_2023	1	1.79353
Mitral Valve Morphogenesis (GO:0003183)	0.0160869	ZFPM1	294.333	GO_Biological_Process_2023	1	1.79353
Negative Regulation Of Protein Autophosphorylation (GO:0031953)	0.0160869	ENG	294.333	GO_Biological_Process_2023	1	1.79353
Regulation Of Actin Filament-Based Movement (GO:1903115)	0.0160869	PLN	294.333	GO_Biological_Process_2023	1	1.79353
Negative Regulation Of Tyrosine Phosphorylation Of STAT Protein (GO:0042532)	0.0160869	SH2B3	294.333	GO_Biological_Process_2023	1	1.79353
Smooth Muscle Tissue Development (GO:0048745)	0.0160869	ENG	294.333	GO_Biological_Process_2023	1	1.79353
Neurotransmitter Clearance R-HSA-112311	0.0178587	ACHE	254.997	Reactome_2022	1	1.74815
Negative Regulation Of Homotypic Cell-Cell Adhesion (GO:0034111)	0.0178587	SH2B3	254.997	GO_Biological_Process_2023	1	1.74815
Megakaryocyte Development (GO:0035855)	0.0178587	SH2B3	254.997	GO_Biological_Process_2023	1	1.74815
T-helper Cell Lineage Commitment (GO:0002295)	0.0178587	ZFPM1	254.997	GO_Biological_Process_2023	1	1.74815
Actin Filament Depolymerization (GO:0030042)	0.0178587	TWF2	254.997	GO_Biological_Process_2023	1	1.74815
Positive Regulation Of Post-Transcriptional Gene Silencing By RNA (GO:1900370)	0.0178587	TIAL1	254.997	GO_Biological_Process_2023	1	1.74815
Negative Regulation Of Response To Cytokine Stimulus (GO:0060761)	0.0178587	SH2B3	254.997	GO_Biological_Process_2023	1	1.74815
Insulin-Like Growth Factor Receptor Signaling Pathway (GO:0048009)	0.0178587	GIGYF1	254.997	GO_Biological_Process_2023	1	1.74815
Atrial Septum Morphogenesis (GO:0060413)	0.0178587	ZFPM1	254.997	GO_Biological_Process_2023	1	1.74815
Regulation Of Cardiac Muscle Cell Apoptotic Process (GO:0010665)	0.0178587	ENG	254.997	GO_Biological_Process_2023	1	1.74815
Erythrocyte Development (GO:0048821)	0.0196275	SH2B3	224.102	GO_Biological_Process_2023	1	1.70714
Negative Regulation Of Heart Contraction (GO:0045822)	0.0196275	PLN	224.102	GO_Biological_Process_2023	1	1.70714
Relaxation Of Cardiac Muscle (GO:0055119)	0.0213931	PLN	199.255	GO_Biological_Process_2023	1	1.66973
Atrial Cardiac Muscle Tissue Development (GO:0003228)	0.0213931	ENG	199.255	GO_Biological_Process_2023	1	1.66973
pre-miRNA Processing (GO:0031054)	0.0213931	PRKRA	199.255	GO_Biological_Process_2023	1	1.66973
Primary miRNA Processing (GO:0031053)	0.0213931	SRRT	199.255	GO_Biological_Process_2023	1	1.66973
TNFR1-induced Proapoptotic Signaling R-HSA-5357786	0.0231556	USP4	178.88	Reactome_2022	1	1.63534
Spliceosomal tri-snRNP Complex Assembly (GO:0000244)	0.0231556	USP4	178.88	GO_Biological_Process_2023	1	1.63534
Regulation Of Gastrulation (GO:0010470)	0.0231556	DAG1	178.88	GO_Biological_Process_2023	1	1.63534
Relaxation Of Muscle (GO:0090075)	0.0231556	PLN	178.88	GO_Biological_Process_2023	1	1.63534
Regulation Of Lamellipodium Organization (GO:1902743)	0.0231556	TWF2	178.88	GO_Biological_Process_2023	1	1.63534
Response To Chemokine (GO:1990868)	0.0231556	SH2B3	178.88	GO_Biological_Process_2023	1	1.63534
Atrial Septum Development (GO:0003283)	0.0231556	ZFPM1	178.88	GO_Biological_Process_2023	1	1.63534
Atrioventricular Valve Development (GO:0003171)	0.0231556	ZFPM1	178.88	GO_Biological_Process_2023	1	1.63534
Branching Involved In Blood Vessel Morphogenesis (GO:0001569)	0.0231556	ENG	178.88	GO_Biological_Process_2023	1	1.63534
Negative Regulation Of Receptor Signaling Pathway Via STAT (GO:1904893)	0.0249151	SH2B3	161.9	GO_Biological_Process_2023	1	1.60354
Negative Regulation Of FLT3 R-HSA-9706369	0.0266715	SH2B3	147.555	Reactome_2022	1	1.57395
Negative Regulation Of Platelet Activation (GO:0010544)	0.0266715	SH2B3	147.555	GO_Biological_Process_2023	1	1.57395
Regulation Of miRNA-mediated Gene Silencing (GO:0060964)	0.0266715	TIAL1	147.555	GO_Biological_Process_2023	1	1.57395
Regulation Of KIT Signaling R-HSA-1433559	0.0284248	SH2B3	135.292	Reactome_2022	1	1.5463
Regulation Of Response To Cytokine Stimulus (GO:0060759)	0.0284248	SH2B3	135.292	GO_Biological_Process_2023	1	1.5463
Heart Process (GO:0003015)	0.0284248	GPX1	135.292	GO_Biological_Process_2023	1	1.5463
Negative Regulation Of Receptor Signaling Pathway Via JAK-STAT (GO:0046426)	0.0284248	SH2B3	135.292	GO_Biological_Process_2023	1	1.5463
Negative Regulation Of Release Of Cytochrome C From Mitochondria (GO:0090201)	0.0284248	GPX1	135.292	GO_Biological_Process_2023	1	1.5463
Negative Regulation Of ATP-dependent Activity (GO:0032780)	0.0284248	PLN	135.292	GO_Biological_Process_2023	1	1.5463
Receptor Recycling (GO:0001881)	0.030175	PLEKHA3	124.701	GO_Biological_Process_2023	1	1.52035
Muscle Tissue Morphogenesis (GO:0060415)	0.030175	ZFPM1	124.701	GO_Biological_Process_2023	1	1.52035
Amyloid Precursor Protein Metabolic Process (GO:0042982)	0.030175	ACHE	124.701	GO_Biological_Process_2023	1	1.52035
Aorta Morphogenesis (GO:0035909)	0.030175	ENG	124.701	GO_Biological_Process_2023	1	1.52035
Negative Regulation Of Calcium Ion Transport (GO:0051926)	0.030175	PLN	124.701	GO_Biological_Process_2023	1	1.52035
Mesenchyme Morphogenesis (GO:0072132)	0.0319222	ENG	115.473	GO_Biological_Process_2023	1	1.49591
Negative Regulation Of Monoatomic Ion Transport (GO:0043271)	0.0319222	PLN	115.473	GO_Biological_Process_2023	1	1.49591
T-helper Cell Differentiation (GO:0042093)	0.0319222	ZFPM1	115.473	GO_Biological_Process_2023	1	1.49591
Heart Trabecula Morphogenesis (GO:0061384)	0.0319222	ENG	115.473	GO_Biological_Process_2023	1	1.49591
Actin Filament Capping (GO:0051693)	0.0319222	TWF2	115.473	GO_Biological_Process_2023	1	1.49591
Barbed-End Actin Filament Capping (GO:0051016)	0.0319222	TWF2	115.473	GO_Biological_Process_2023	1	1.49591
Synthesis, Secretion, And Deacylation Of Ghrelin R-HSA-422085	0.0336663	ACHE	107.368	Reactome_2022	1	1.4728
Cardiac Epithelial To Mesenchymal Transition (GO:0060317)	0.0336663	ENG	107.368	GO_Biological_Process_2023	1	1.4728
Cardiac Ventricle Development (GO:0003231)	0.0336663	ENG	107.368	GO_Biological_Process_2023	1	1.4728
Positive Regulation Of Axon Extension (GO:0045773)	0.0336663	TWF2	107.368	GO_Biological_Process_2023	1	1.4728
Negative Regulation Of Calcium Ion Transmembrane Transport (GO:1903170)	0.0336663	PLN	107.368	GO_Biological_Process_2023	1	1.4728
Atrioventricular Valve Morphogenesis (GO:0003181)	0.0336663	ZFPM1	107.368	GO_Biological_Process_2023	1	1.4728
One carbon pool by folate	0.0354073	AMT	100.2	Kegg_2021_Human	1	1.45091
Processing Of Intronless Pre-mRNAs R-HSA-77595	0.0354073	SYMPK	100.2	Reactome_2022	1	1.45091
Regulation Of Gene Expression In Beta Cells R-HSA-210745	0.0354073	FOXA3	100.2	Reactome_2022	1	1.45091
Receptor Metabolic Process (GO:0043112)	0.0354073	PLEKHA3	100.2	GO_Biological_Process_2023	1	1.45091
Hydrogen Peroxide Catabolic Process (GO:0042744)	0.0354073	GPX1	100.2	GO_Biological_Process_2023	1	1.45091
Regulation Of Calcium Ion Import (GO:0090279)	0.0354073	PLN	100.2	GO_Biological_Process_2023	1	1.45091
Negative Regulation Of Osteoclast Differentiation (GO:0045671)	0.0371453	TCTA	93.8199	GO_Biological_Process_2023	1	1.4301
Endocardial Cushion Morphogenesis (GO:0003203)	0.0371453	ENG	93.8199	GO_Biological_Process_2023	1	1.4301

### Sheet: HF-Multi-Ancestry
Pathway	pvalue	GeneCount	CombinedScore	Source	GeneCountCount	log10_pvalue
Sterol Transport (GO:0015918)	5.34e-07	ABCG8;STARD3;ABCG5;NPC1;CAV1;CD36	367.311	GO_Biological_Process_2023	6	6.27277
Cholesterol metabolism	2.84e-06	ABCG8;STARD3;ABCG5;NPC1;APOH;PCSK9;CD36	167.898	Kegg_2021_Human	7	5.54616
Negative Regulation Of Epithelial Cell Proliferation (GO:0050680)	2.76e-05	MED1;CDKN2B;TGFB1;CAV2;APOH;CAV1;MTSS1	94.1147	GO_Biological_Process_2023	7	4.5595
Cholesterol Transport (GO:0030301)	4.13e-05	ABCG8;STARD3;ABCG5;NPC1;CAV1;CD36	108.246	GO_Biological_Process_2023	6	4.38399
Intestinal Cholesterol Absorption (GO:0030299)	0.00015514	ABCG8;NPC1;CD36	349.131	GO_Biological_Process_2023	3	3.80926
Fat digestion and absorption	0.00019508	ABCG8;ABCG5;CD36;AGPAT1;PLPP3	90.0585	Kegg_2021_Human	5	3.70979
Intestinal Lipid Absorption (GO:0098856)	0.00029913	ABCG8;NPC1;CD36	242.224	GO_Biological_Process_2023	3	3.52414
Response To Steroid Hormone (GO:0048545)	0.00044938	MED1;TGFB1;CAV1;NR3C1	98.4781	GO_Biological_Process_2023	4	3.34739
Sarcomere Organization (GO:0045214)	0.00044938	SYNPO2L;TNNT3;FLNC;MYOZ1	98.4781	GO_Biological_Process_2023	4	3.34739
Nephron Tubule Development (GO:0072080)	0.00153009	TFAP2B;MTSS1	342.71	GO_Biological_Process_2023	2	2.81528
Cellular Response To Hepatocyte Growth Factor Stimulus (GO:0035729)	0.00227615	NELL1;BCAR1	241.272	GO_Biological_Process_2023	2	2.6428
Response To Hepatocyte Growth Factor (GO:0035728)	0.00227615	NELL1;BCAR1	241.272	GO_Biological_Process_2023	2	2.6428
Dendrite Arborization (GO:0140059)	0.00227615	NELL1;PHACTR1	241.272	GO_Biological_Process_2023	2	2.6428
Positive Regulation Of Necrotic Cell Death (GO:0010940)	0.00227615	SLC6A6;ATG9B	241.272	GO_Biological_Process_2023	2	2.6428
RUNX3 Regulates CDKN1A Transcription R-HSA-8941855	0.00316027	CDKN1A;TGFB1	182.599	Reactome_2022	2	2.50028
Cross-presentation Of Particulate Exogenous Antigens (Phagosomes) R-HSA-1236973	0.0041789	NCF1;CD36	144.774	Reactome_2022	2	2.37894
Regulation Of Necrotic Cell Death (GO:0010939)	0.0041789	SLC6A6;ATG9B	144.774	GO_Biological_Process_2023	2	2.37894
Regulation Of Pattern Recognition Receptor Signaling Pathway (GO:0062207)	0.0041789	GFI1;CD36	144.774	GO_Biological_Process_2023	2	2.37894
Positive Regulation Of Extracellular Matrix Assembly (GO:1901203)	0.0041789	TGFB1;DAG1	144.774	GO_Biological_Process_2023	2	2.37894
Cellular Response To Oxidised Low-Density Lipoprotein Particle Stimulus (GO:0140052)	0.00532855	MIA3;CD36	118.581	GO_Biological_Process_2023	2	2.27339
Positive Regulation Of Cardiocyte Differentiation (GO:1905209)	0.00532855	TGFB1;NKX2-5	118.581	GO_Biological_Process_2023	2	2.27339
Negative Regulation Of Cholesterol Transport (GO:0032375)	0.00660579	ABCG8;ABCG5	99.494	GO_Biological_Process_2023	2	2.18007
Positive Regulation Of Macrophage Differentiation (GO:0045651)	0.00660579	TGFB1;PRKCA	99.494	GO_Biological_Process_2023	2	2.18007
Receptor-Mediated Endocytosis Of Virus By Host Cell (GO:0019065)	0.00660579	CAV2;CAV1	99.494	GO_Biological_Process_2023	2	2.18007

### Sheet: HF-EUR
Pathway	pvalue	GeneCount	CombinedScore	Source	GeneCountCount	log10_pvalue
MHC Class II Protein Complex Assembly (GO:0002399)	1.07e-05	HLA-DQA2;HLA-DQA1;HLA-DQB2;HLA-DRB1	441.81	GO_Biological_Process_2023	4	4.97125
Peptide Antigen Assembly With MHC Class II Protein Complex (GO:0002503)	1.07e-05	HLA-DQA2;HLA-DQA1;HLA-DQB2;HLA-DRB1	441.81	GO_Biological_Process_2023	4	4.97125
Translocation Of ZAP-70 To Immunological Synapse R-HSA-202430	2.48e-05	HLA-DQA2;HLA-DQA1;HLA-DQB2;HLA-DRB1	314.823	Reactome_2022	4	4.6058
Peptide Antigen Assembly With MHC Protein Complex (GO:0002501)	3.16e-05	HLA-DQA2;HLA-DQA1;HLA-DQB2;HLA-DRB1	285.619	GO_Biological_Process_2023	4	4.50022
Immunoglobulin Production Involved In Immunoglobulin-Mediated Immune Response (GO:0002381)	3.97e-05	HLA-DQA2;HLA-DQA1;HLA-DQB2;HLA-DRB1	260.694	GO_Biological_Process_2023	4	4.40111
Phosphorylation Of CD3 And TCR Zeta Chains R-HSA-202427	4.92e-05	HLA-DQA2;HLA-DQA1;HLA-DQB2;HLA-DRB1	239.205	Reactome_2022	4	4.30776
PD-1 Signaling R-HSA-389948	6.03e-05	HLA-DQA2;HLA-DQA1;HLA-DQB2;HLA-DRB1	220.513	Reactome_2022	4	4.21955
Vacuolar Transport (GO:0007034)	0.00011492	NPC1;PCSK9;CHMP3;TMEM106B;VPS37B	107.1	GO_Biological_Process_2023	5	3.93959
Myofibril Assembly (GO:0030239)	0.00011492	SYNPO2L;ACTN2;TNNT3;FLNC;MYOZ1	107.1	GO_Biological_Process_2023	5	3.93959
Antigen Processing And Presentation Of Exogenous Peptide Antigen Via MHC Class II (GO:0019886)	0.00014463	HLA-DQA2;HLA-DQA1;HLA-DQB2;HLA-DRB1	155.02	GO_Biological_Process_2023	4	3.83975
Antigen Processing And Presentation Of Peptide Antigen Via MHC Class II (GO:0002495)	0.00019486	HLA-DQA2;HLA-DQA1;HLA-DQB2;HLA-DRB1	137.296	GO_Biological_Process_2023	4	3.71027
Response To Steroid Hormone (GO:0048545)	0.0002242	MED1;TGFB1;CAV1;NR3C1	129.633	GO_Biological_Process_2023	4	3.64936
Sarcomere Organization (GO:0045214)	0.0002242	SYNPO2L;TNNT3;FLNC;MYOZ1	129.633	GO_Biological_Process_2023	4	3.64936
Response To Epidermal Growth Factor (GO:0070849)	0.00025659	MED1;ERBB2;MAPK3;ZPR1	122.64	GO_Biological_Process_2023	4	3.59076
Immunoglobulin Mediated Immune Response (GO:0016064)	0.00025659	HLA-DQA2;HLA-DQA1;HLA-DQB2;HLA-DRB1	122.64	GO_Biological_Process_2023	4	3.59076
Antigen Processing And Presentation Of Exogenous Peptide Antigen (GO:0002478)	0.00029221	HLA-DQA2;HLA-DQA1;HLA-DQB2;HLA-DRB1	116.235	GO_Biological_Process_2023	4	3.53431
Generation Of Second Messenger Molecules R-HSA-202433	0.00033124	HLA-DQA2;HLA-DQA1;HLA-DQB2;HLA-DRB1	110.352	Reactome_2022	4	3.47986
Activation Of Adenylate Cyclase Activity (GO:0007190)	0.00112463	GLP1R;EDNRA;GIPR	115.024	GO_Biological_Process_2023	3	2.94899
Activation Of C3 And C5 R-HSA-174577	0.00158577	C4A;CFB	308.117	Reactome_2022	2	2.79976
Cellular Response To Hepatocyte Growth Factor Stimulus (GO:0035729)	0.00158577	NELL1;BCAR1	308.117	GO_Biological_Process_2023	2	2.79976
Response To Hepatocyte Growth Factor (GO:0035728)	0.00158577	NELL1;BCAR1	308.117	GO_Biological_Process_2023	2	2.79976
Dendrite Arborization (GO:0140059)	0.00158577	NELL1;PHACTR1	308.117	GO_Biological_Process_2023	2	2.79976
RUNX3 Regulates CDKN1A Transcription R-HSA-8941855	0.00220481	CDKN1A;TGFB1	233.881	Reactome_2022	2	2.65663
ER-associated Misfolded Protein Catabolic Process (GO:0071712)	0.00372794	BAG6;RNF5	152.699	GO_Biological_Process_2023	2	2.42853
Receptor-Mediated Endocytosis Of Virus By Host Cell (GO:0019065)	0.00462796	CAV2;CAV1	128.438	GO_Biological_Process_2023	2	2.33461
Regulation Of Cytoplasmic Transport (GO:1903649)	0.00561763	CHMP3;MAPK3	110.045	GO_Biological_Process_2023	2	2.25045
Post-Transcriptional Gene Silencing (GO:0016441)	0.00561763	CELF1;HELZ	110.045	GO_Biological_Process_2023	2	2.25045
Positive Regulation Of ERAD Pathway (GO:1904294)	0.00669499	BAG6;CAV1	95.6826	GO_Biological_Process_2023	2	2.17425
