## Supplemental Table 4 for "Connecting intermediate phenotypes to disease using multi-omics in heart failure"

### Sheet: MRI-LVEF
MCODE App Results
Date: Jul 15, 2024, 3:10:14 PM
Parameters:
Network Scoring:
Include Loops: true Degree Cutoff: 3
Cluster Finding:
Node Score Cutoff: 0.2 Haircut: true Fluff: false K-Core: 2 Max. Depth from Seed: 100
Cluster	Score (Density*#Nodes)	Nodes	Edges	Node IDs
1	1.5	3	3	HSPB7, FLNC, ALPK3
Metascape Enrichment
Cluster	GroupID	Category	Term	Description	LogP	Log(q-value)	Genes	Symbols	InTerm_InList
1	No enriched terms

### Sheet: MRI-LVM
MCODE App Results
No clusters Identified
Metascape Enrichment
Cluster	GroupID	Category	Term	Description	LogP	Log(q-value)	Genes	Symbols	InTerm_InList
1	No enriched terms

### Sheet: MRI-LVESV
MCODE App Results
Date: Jul 29, 2024, 2:48:33 AM
Parameters:
Network Scoring:
Include Loops: false Degree Cutoff: 3
Cluster Finding:
Node Score Cutoff: 0.2 Haircut: true Fluff: false K-Core: 2 Max. Depth from Seed: 100
Cluster	Score (Density*#Nodes)	Nodes	Edges	Node IDs
1	3	3	3	ALPK3, FLNC, HSPB7
Cluster	GroupID	Category	Term	Description	LogP	Log(q-value)	Genes	Symbols	InTerm_InList
1	No enriched terms

### Sheet: MRI-LVEDV
MCODE App Results
No clusters Identified
Metascape Enrichment
Cluster	GroupID	Category	Term	Description	LogP	Log(q-value)	Genes	Symbols	InTerm_InList
1	No enriched terms

### Sheet: HF-Multi-Ancestry
MCODE App Results
Date: Jul 15, 2024, 9:58:17 PM
Parameters:
Network Scoring:
Include Loops: false Degree Cutoff: 3
Cluster Finding:
Node Score Cutoff: 0.2 Haircut: true Fluff: false K-Core: 2 Max. Depth from Seed: 100
Cluster	Score (Density*#Nodes)	Nodes	Edges	Node IDs
1	4.889	10	22	NCF1, CAV1, ACTN1, PRKCA, CD36, FLNC, ACTN2, SYNPO2L, NOS3, MYOZ1
2	4.286	8	15	MIA3, ABCG8, HHIPL1, ABCG5, PSRC1, ZC3HC1, PHACTR1, PCSK9
3	3.75	17	30	SRSF3, STARD3, SNRPC, LGR5, CDKN1A, GSDMB, AIF1, HNRNPA0, UPF1, CDKN2B, FGF5, PLAU, DDX39B, TGFB1, MIEN1, PPP1R1B, PGAP3
4	3	3	3	DNAJC9, PSMG1, MRPS16
5	3	3	3	IP6K1, APEH, RNF123
Metascape Enrichment
Cluster	GroupID	Category	Term	Description	LogP	Log(q-value)	Genes	Symbols	InTerm_InList
1	1_Summary	GO Biological Processes	GO:0045214	sarcomere organization	-9.09246	-4.87081	88,2318,58529,79933,87,857,948	ACTN2,FLNC,MYOZ1,SYNPO2L,ACTN1,CAV1,CD36	7/-
1	1_Member	GO Biological Processes	GO:0045214	sarcomere organization	-9.09246	-4.87081	88,2318,58529,79933	ACTN2,FLNC,MYOZ1,SYNPO2L	4/44
1	1_Member	GO Biological Processes	GO:0055001	muscle cell development	-8.82469	-4.87081	87,88,2318,58529,79933	ACTN1,ACTN2,FLNC,MYOZ1,SYNPO2L	5/175
1	1_Member	GO Biological Processes	GO:0061061	muscle structure development	-8.30702	-4.65887	87,88,857,2318,58529,79933	ACTN1,ACTN2,CAV1,FLNC,MYOZ1,SYNPO2L	6/520
1	1_Member	GO Biological Processes	GO:0030239	myofibril assembly	-8.26468	-4.65887	88,2318,58529,79933	ACTN2,FLNC,MYOZ1,SYNPO2L	4/70
1	1_Member	GO Biological Processes	GO:0055002	striated muscle cell development	-8.21481	-4.65887	88,2318,58529,79933	ACTN2,FLNC,MYOZ1,SYNPO2L	4/72
1	1_Member	GO Biological Processes	GO:0097435	supramolecular fiber organization	-7.97117	-4.49441	87,88,948,2318,58529,79933	ACTN1,ACTN2,CD36,FLNC,MYOZ1,SYNPO2L	6/592
1	1_Member	GO Biological Processes	GO:0042692	muscle cell differentiation	-7.73231	-4.38049	87,88,2318,58529,79933	ACTN1,ACTN2,FLNC,MYOZ1,SYNPO2L	5/289
1	1_Member	GO Biological Processes	GO:0010927	cellular component assembly involved in morphogenesis	-7.27263	-4.08273	88,2318,58529,79933	ACTN2,FLNC,MYOZ1,SYNPO2L	4/123
1	1_Member	GO Biological Processes	GO:0031032	actomyosin structure organization	-7.25846	-4.08273	88,2318,58529,79933	ACTN2,FLNC,MYOZ1,SYNPO2L	4/124
1	1_Member	GO Biological Processes	GO:0030036	actin cytoskeleton organization	-6.3671	-3.36746	87,88,2318,58529,79933	ACTN1,ACTN2,FLNC,MYOZ1,SYNPO2L	5/544
1	1_Member	GO Biological Processes	GO:0051146	striated muscle cell differentiation	-6.20549	-3.25161	88,2318,58529,79933	ACTN2,FLNC,MYOZ1,SYNPO2L	4/227
1	1_Member	GO Biological Processes	GO:0030029	actin filament-based process	-6.10758	-3.17489	87,88,2318,58529,79933	ACTN1,ACTN2,FLNC,MYOZ1,SYNPO2L	5/614
1	1_Member	GO Biological Processes	GO:0140694	non-membrane-bounded organelle assembly	-5.49756	-2.67401	88,2318,58529,79933	ACTN2,FLNC,MYOZ1,SYNPO2L	4/342
1	1_Member	Reactome Gene Sets	R-HSA-1500931	Cell-Cell communication	-4.8303	-2.11175	87,88,2318	ACTN1,ACTN2,FLNC	3/153
1	1_Member	GO Biological Processes	GO:0032989	cellular anatomical entity morphogenesis	-4.52159	-1.84647	88,2318,58529,79933	ACTN2,FLNC,MYOZ1,SYNPO2L	4/605
1	1_Member	KEGG Pathway	hsa04820	Cytoskeleton in muscle cells	-4.30775	-1.68631	88,2318,58529	ACTN2,FLNC,MYOZ1	3/229
1	2_Summary	Reactome Gene Sets	R-HSA-109582	Hemostasis	-7.84332	-4.43351	87,88,857,948,4846,5578	ACTN1,ACTN2,CAV1,CD36,NOS3,PRKCA	6/-
1	2_Member	Reactome Gene Sets	R-HSA-109582	Hemostasis	-7.84332	-4.43351	87,88,857,948,4846,5578	ACTN1,ACTN2,CAV1,CD36,NOS3,PRKCA	6/622
1	2_Member	Reactome Gene Sets	R-HSA-76005	Response to elevated platelet cytosolic Ca2+	-7.12282	-3.98186	87,88,948,5578	ACTN1,ACTN2,CD36,PRKCA	4/134
1	2_Member	Reactome Gene Sets	R-HSA-76002	Platelet activation, signaling and aggregation	-5.95067	-3.03818	87,88,948,5578	ACTN1,ACTN2,CD36,PRKCA	4/263
1	2_Member	Reactome Gene Sets	R-HSA-114608	Platelet degranulation	-5.05239	-2.27461	87,88,948	ACTN1,ACTN2,CD36	3/129
1	2_Member	GO Biological Processes	GO:0034329	cell junction assembly	-4.03489	-1.47895	87,88,5578	ACTN1,ACTN2,PRKCA	3/283
1	2_Member	GO Biological Processes	GO:0034330	cell junction organization	-3.22683	-0.835244	87,88,5578	ACTN1,ACTN2,PRKCA	3/533
1	3_Summary	Reactome Gene Sets	R-HSA-4420097	VEGFA-VEGFR2 Pathway	-7.6533	-4.35264	857,4846,5578,653361,948,58529,79933	CAV1,NOS3,PRKCA,NCF1,CD36,MYOZ1,SYNPO2L	7/-
1	3_Member	Reactome Gene Sets	R-HSA-4420097	VEGFA-VEGFR2 Pathway	-7.6533	-4.35264	857,4846,5578,653361	CAV1,NOS3,PRKCA,NCF1	4/99
1	3_Member	Reactome Gene Sets	R-HSA-194138	Signaling by VEGF	-7.50053	-4.24562	857,4846,5578,653361	CAV1,NOS3,PRKCA,NCF1	4/108
1	3_Member	GO Biological Processes	GO:0061041	regulation of wound healing	-7.07143	-3.96265	857,948,4846,58529	CAV1,CD36,NOS3,MYOZ1	4/138
1	3_Member	GO Biological Processes	GO:1903034	regulation of response to wounding	-6.61797	-3.56718	857,948,4846,58529	CAV1,CD36,NOS3,MYOZ1	4/179
1	3_Member	KEGG Pathway	hsa05415	Diabetic cardiomyopathy	-6.39932	-3.37486	948,4846,5578,653361	CD36,NOS3,PRKCA,NCF1	4/203
1	3_Member	KEGG Pathway	hsa05417	Lipid and atherosclerosis	-6.29965	-3.3235	948,4846,5578,653361	CD36,NOS3,PRKCA,NCF1	4/215
1	3_Member	GO Biological Processes	GO:0030193	regulation of blood coagulation	-5.87204	-2.99259	857,948,4846	CAV1,CD36,NOS3	3/69
1	3_Member	GO Biological Processes	GO:0062197	cellular response to chemical stress	-5.86729	-2.99259	857,948,4846,653361	CAV1,CD36,NOS3,NCF1	4/276
1	3_Member	GO Biological Processes	GO:1900046	regulation of hemostasis	-5.83442	-2.97745	857,948,4846	CAV1,CD36,NOS3	3/71
1	3_Member	GO Biological Processes	GO:0050818	regulation of coagulation	-5.77996	-2.94003	857,948,4846	CAV1,CD36,NOS3	3/74
1	3_Member	KEGG Pathway	hsa05418	Fluid shear stress and atherosclerosis	-4.95514	-2.21874	857,4846,653361	CAV1,NOS3,NCF1	3/139
1	3_Member	GO Biological Processes	GO:0044089	positive regulation of cellular component biogenesis	-4.82259	-2.11175	857,948,5578,79933	CAV1,CD36,PRKCA,SYNPO2L	4/507
1	3_Member	GO Biological Processes	GO:0002831	regulation of response to biotic stimulus	-4.76632	-2.06771	857,948,5578,653361	CAV1,CD36,PRKCA,NCF1	4/524
1	3_Member	Reactome Gene Sets	R-HSA-9006934	Signaling by Receptor Tyrosine Kinases	-4.73408	-2.04737	857,4846,5578,653361	CAV1,NOS3,PRKCA,NCF1	4/534
1	3_Member	GO Biological Processes	GO:0043408	regulation of MAPK cascade	-4.35096	-1.70572	857,948,5578,653361	CAV1,CD36,PRKCA,NCF1	4/669
1	3_Member	GO Biological Processes	GO:0034599	cellular response to oxidative stress	-4.34785	-1.70572	948,4846,653361	CD36,NOS3,NCF1	3/222
1	3_Member	GO Biological Processes	GO:0050730	regulation of peptidyl-tyrosine phosphorylation	-4.33051	-1.69885	857,948,653361	CAV1,CD36,NCF1	3/225
1	3_Member	GO Biological Processes	GO:0010562	positive regulation of phosphorus metabolic process	-4.26944	-1.66774	857,948,4846,653361	CAV1,CD36,NOS3,NCF1	4/702
1	3_Member	GO Biological Processes	GO:0045937	positive regulation of phosphate metabolic process	-4.26944	-1.66774	857,948,4846,653361	CAV1,CD36,NOS3,NCF1	4/702
1	3_Member	GO Biological Processes	GO:0090257	regulation of muscle system process	-4.22059	-1.64692	857,4846,5578	CAV1,NOS3,PRKCA	3/245
1	3_Member	GO Biological Processes	GO:0003018	vascular process in circulatory system	-4.07178	-1.50706	857,948,4846	CAV1,CD36,NOS3	3/275
1	3_Member	GO Biological Processes	GO:0002833	positive regulation of response to biotic stimulus	-3.93028	-1.38294	857,948,5578	CAV1,CD36,PRKCA	3/307
1	3_Member	GO Biological Processes	GO:0001525	angiogenesis	-3.8069	-1.27627	857,4846,5578	CAV1,NOS3,PRKCA	3/338
1	3_Member	GO Biological Processes	GO:0050878	regulation of body fluid levels	-3.7513	-1.23675	857,948,4846	CAV1,CD36,NOS3	3/353
1	3_Member	GO Biological Processes	GO:0006979	response to oxidative stress	-3.70503	-1.19831	948,4846,653361	CD36,NOS3,NCF1	3/366
1	3_Member	GO Biological Processes	GO:0048514	blood vessel morphogenesis	-3.49643	-1.01237	857,4846,5578	CAV1,NOS3,PRKCA	3/431
1	3_Member	GO Biological Processes	GO:0045088	regulation of innate immune response	-3.47012	-0.993362	857,948,653361	CAV1,CD36,NCF1	3/440
1	3_Member	GO Biological Processes	GO:0043410	positive regulation of MAPK cascade	-3.37283	-0.937466	948,5578,653361	CD36,PRKCA,NCF1	3/475
1	3_Member	GO Biological Processes	GO:0045785	positive regulation of cell adhesion	-3.34639	-0.917554	857,948,5578	CAV1,CD36,PRKCA	3/485
1	3_Member	GO Biological Processes	GO:0003013	circulatory system process	-3.28765	-0.865245	857,948,4846	CAV1,CD36,NOS3	3/508
1	3_Member	GO Biological Processes	GO:0001568	blood vessel development	-3.24115	-0.841178	857,4846,5578	CAV1,NOS3,PRKCA	3/527
1	3_Member	GO Biological Processes	GO:0010035	response to inorganic substance	-3.24115	-0.841178	857,4846,653361	CAV1,NOS3,NCF1	3/527
1	3_Member	GO Biological Processes	GO:0071396	cellular response to lipid	-3.21973	-0.834054	948,4846,653361	CD36,NOS3,NCF1	3/536
1	3_Member	GO Biological Processes	GO:0001944	vasculature development	-3.19405	-0.814202	857,4846,5578	CAV1,NOS3,PRKCA	3/547
1	3_Member	GO Biological Processes	GO:0032103	positive regulation of response to external stimulus	-3.16213	-0.804844	857,948,5578	CAV1,CD36,PRKCA	3/561
1	3_Member	GO Biological Processes	GO:0044057	regulation of system process	-3.16213	-0.804844	857,4846,5578	CAV1,NOS3,PRKCA	3/561
1	3_Member	GO Biological Processes	GO:0001934	positive regulation of protein phosphorylation	-3.12445	-0.779002	857,948,653361	CAV1,CD36,NCF1	3/578
1	3_Member	GO Biological Processes	GO:0030335	positive regulation of cell migration	-3.1201	-0.779002	857,4846,5578	CAV1,NOS3,PRKCA	3/580
1	3_Member	GO Biological Processes	GO:2000147	positive regulation of cell motility	-3.06277	-0.726935	857,4846,5578	CAV1,NOS3,PRKCA	3/607
1	3_Member	GO Biological Processes	GO:0040017	positive regulation of locomotion	-3.03407	-0.704538	857,4846,5578	CAV1,NOS3,PRKCA	3/621
1	3_Member	GO Biological Processes	GO:0042327	positive regulation of phosphorylation	-3.03003	-0.704538	857,948,653361	CAV1,CD36,NCF1	3/623
1	3_Member	GO Biological Processes	GO:0050865	regulation of cell activation	-3.01598	-0.698595	857,4846,5578	CAV1,NOS3,PRKCA	3/630
1	3_Member	GO Biological Processes	GO:0035239	tube morphogenesis	-2.91644	-0.609088	857,4846,5578	CAV1,NOS3,PRKCA	3/682
1	3_Member	GO Biological Processes	GO:0019725	cellular homeostasis	-2.91461	-0.609088	857,4846,653361	CAV1,NOS3,NCF1	3/683
1	3_Member	GO Biological Processes	GO:0009617	response to bacterium	-2.86608	-0.565408	857,948,4846	CAV1,CD36,NOS3	3/710
1	3_Member	GO Biological Processes	GO:0061024	membrane organization	-2.78109	-0.485225	857,948,5578	CAV1,CD36,PRKCA	3/760
1	3_Member	GO Biological Processes	GO:0031401	positive regulation of protein modification process	-2.77455	-0.483428	857,948,653361	CAV1,CD36,NCF1	3/764
1	4_Summary	GO Biological Processes	GO:0043267	negative regulation of potassium ion transport	-6.69849	-3.61967	88,857,4846,948,58529,79933,653361	ACTN2,CAV1,NOS3,CD36,MYOZ1,SYNPO2L,NCF1	7/-
1	4_Member	GO Biological Processes	GO:0043267	negative regulation of potassium ion transport	-6.69849	-3.61967	88,857,4846	ACTN2,CAV1,NOS3	3/37
1	4_Member	GO Biological Processes	GO:0043266	regulation of potassium ion transport	-5.35904	-2.55129	88,857,4846	ACTN2,CAV1,NOS3	3/102
1	4_Member	GO Biological Processes	GO:0043271	negative regulation of monoatomic ion transport	-5.0126	-2.24905	88,857,4846	ACTN2,CAV1,NOS3	3/133
1	4_Member	GO Biological Processes	GO:0051051	negative regulation of transport	-4.98143	-2.23167	88,857,948,4846	ACTN2,CAV1,CD36,NOS3	4/462
1	4_Member	GO Biological Processes	GO:1901653	cellular response to peptide	-3.90544	-1.36653	88,857,948	ACTN2,CAV1,CD36	3/313
1	4_Member	GO Biological Processes	GO:0060537	muscle tissue development	-3.77325	-1.25073	88,857,58529	ACTN2,CAV1,MYOZ1	3/347
1	4_Member	GO Biological Processes	GO:0032970	regulation of actin filament-based process	-3.64036	-1.14132	88,857,79933	ACTN2,CAV1,SYNPO2L	3/385
1	4_Member	GO Biological Processes	GO:0010959	regulation of metal ion transport	-3.61085	-1.11937	88,857,4846	ACTN2,CAV1,NOS3	3/394
1	4_Member	GO Biological Processes	GO:0042391	regulation of membrane potential	-3.45289	-0.983309	88,857,948	ACTN2,CAV1,CD36	3/446
1	4_Member	GO Biological Processes	GO:1901652	response to peptide	-3.38898	-0.93754	88,857,948	ACTN2,CAV1,CD36	3/469
1	4_Member	GO Biological Processes	GO:0043269	regulation of monoatomic ion transport	-3.38627	-0.93754	88,857,4846	ACTN2,CAV1,NOS3	3/470
1	4_Member	GO Biological Processes	GO:0072657	protein localization to membrane	-3.37283	-0.937466	88,857,653361	ACTN2,CAV1,NCF1	3/475
1	4_Member	GO Biological Processes	GO:0090066	regulation of anatomical structure size	-3.26786	-0.851794	88,857,4846	ACTN2,CAV1,NOS3	3/516
1	4_Member	GO Biological Processes	GO:0060627	regulation of vesicle-mediated transport	-3.23876	-0.841178	88,857,948	ACTN2,CAV1,CD36	3/528
1	4_Member	GO Biological Processes	GO:0071417	cellular response to organonitrogen compound	-3.17343	-0.804844	88,857,948	ACTN2,CAV1,CD36	3/556
1	4_Member	GO Biological Processes	GO:0051668	localization within membrane	-3.16664	-0.804844	88,857,653361	ACTN2,CAV1,NCF1	3/559
1	4_Member	GO Biological Processes	GO:1901699	cellular response to nitrogen compound	-3.01399	-0.698595	88,857,948	ACTN2,CAV1,CD36	3/631
1	4_Member	GO Biological Processes	GO:0009725	response to hormone	-2.74078	-0.454348	88,857,4846	ACTN2,CAV1,NOS3	3/785
1	5_Summary	KEGG Pathway	hsa04670	Leukocyte transendothelial migration	-5.20226	-2.40975	87,5578,653361,857	ACTN1,PRKCA,NCF1,CAV1	4/-
1	5_Member	KEGG Pathway	hsa04670	Leukocyte transendothelial migration	-5.20226	-2.40975	87,5578,653361	ACTN1,PRKCA,NCF1	3/115
1	5_Member	KEGG Pathway	hsa04510	Focal adhesion	-4.46993	-1.80608	87,857,5578	ACTN1,CAV1,PRKCA	3/202
1	5_Member	Reactome Gene Sets	R-HSA-194315	Signaling by Rho GTPases	-4.25983	-1.66767	87,857,5578,653361	ACTN1,CAV1,PRKCA,NCF1	4/706
1	5_Member	Reactome Gene Sets	R-HSA-9716542	Signaling by Rho GTPases, Miro GTPases and RHOBTB3	-4.22193	-1.64692	87,857,5578,653361	ACTN1,CAV1,PRKCA,NCF1	4/722
1	5_Member	Reactome Gene Sets	R-HSA-9012999	RHO GTPase cycle	-3.44436	-0.981844	87,857,653361	ACTN1,CAV1,NCF1	3/449
1	6_Summary	GO Biological Processes	GO:0007507	heart development	-3.14204	-0.790218	88,4846,79933	ACTN2,NOS3,SYNPO2L	3/-
1	6_Member	GO Biological Processes	GO:0007507	heart development	-3.14204	-0.790218	88,4846,79933	ACTN2,NOS3,SYNPO2L	3/570
2	1_Summary	GO Biological Processes	GO:0032372	negative regulation of sterol transport	-7.22342	-3.26954	64240,64241,255738	ABCG5,ABCG8,PCSK9	3/-
2	1_Member	GO Biological Processes	GO:0032372	negative regulation of sterol transport	-7.22342	-3.26954	64240,64241,255738	ABCG5,ABCG8,PCSK9	3/32
2	1_Member	GO Biological Processes	GO:0032375	negative regulation of cholesterol transport	-7.22342	-3.26954	64240,64241,255738	ABCG5,ABCG8,PCSK9	3/32
2	1_Member	GO Biological Processes	GO:0032369	negative regulation of lipid transport	-6.65443	-2.94849	64240,64241,255738	ABCG5,ABCG8,PCSK9	3/49
2	1_Member	KEGG Pathway	hsa04979	Cholesterol metabolism	-6.60134	-2.94849	64240,64241,255738	ABCG5,ABCG8,PCSK9	3/51
2	1_Member	GO Biological Processes	GO:1905953	negative regulation of lipid localization	-6.24041	-2.68447	64240,64241,255738	ABCG5,ABCG8,PCSK9	3/67
2	1_Member	GO Biological Processes	GO:0032371	regulation of sterol transport	-5.95842	-2.54861	64240,64241,255738	ABCG5,ABCG8,PCSK9	3/83
2	1_Member	GO Biological Processes	GO:0032374	regulation of cholesterol transport	-5.95842	-2.54861	64240,64241,255738	ABCG5,ABCG8,PCSK9	3/83
2	1_Member	GO Biological Processes	GO:0042632	cholesterol homeostasis	-5.70081	-2.38723	64240,64241,255738	ABCG5,ABCG8,PCSK9	3/101
2	1_Member	GO Biological Processes	GO:0055092	sterol homeostasis	-5.6879	-2.38723	64240,64241,255738	ABCG5,ABCG8,PCSK9	3/102
2	1_Member	GO Biological Processes	GO:0032368	regulation of lipid transport	-5.13276	-1.87785	64240,64241,255738	ABCG5,ABCG8,PCSK9	3/156
2	1_Member	GO Biological Processes	GO:0055088	lipid homeostasis	-4.97571	-1.7622	64240,64241,255738	ABCG5,ABCG8,PCSK9	3/176
2	1_Member	GO Biological Processes	GO:1905952	regulation of lipid localization	-4.90385	-1.72812	64240,64241,255738	ABCG5,ABCG8,PCSK9	3/186
2	1_Member	GO Biological Processes	GO:0051051	negative regulation of transport	-3.72918	-0.588216	64240,64241,255738	ABCG5,ABCG8,PCSK9	3/462
2	1_Member	GO Biological Processes	GO:0031667	response to nutrient levels	-3.68292	-0.574142	64240,64241,255738	ABCG5,ABCG8,PCSK9	3/479
2	1_Member	GO Biological Processes	GO:0009991	response to extracellular stimulus	-3.60776	-0.528938	64240,64241,255738	ABCG5,ABCG8,PCSK9	3/508
2	1_Member	Reactome Gene Sets	R-HSA-382551	Transport of small molecules	-3.1346	-0.0838114	64240,64241,255738	ABCG5,ABCG8,PCSK9	3/737
2	2_Summary	GO Biological Processes	GO:0061024	membrane organization	-3.09576	-0.0713022	64240,64241,375056	ABCG5,ABCG8,MIA3	3/-
2	2_Member	GO Biological Processes	GO:0061024	membrane organization	-3.09576	-0.0713022	64240,64241,375056	ABCG5,ABCG8,MIA3	3/760
3	1_Summary	GO Biological Processes	GO:0006913	nucleocytoplasmic transport	-6.70351	-2.74093	1026,5976,6428,7040,7919,6631,10949	CDKN1A,UPF1,SRSF3,TGFB1,DDX39B,SNRPC,HNRNPA0	7/-
3	1_Member	GO Biological Processes	GO:0006913	nucleocytoplasmic transport	-6.70351	-2.74093	1026,5976,6428,7040,7919	CDKN1A,UPF1,SRSF3,TGFB1,DDX39B	5/247
3	1_Member	GO Biological Processes	GO:0051169	nuclear transport	-6.69481	-2.74093	1026,5976,6428,7040,7919	CDKN1A,UPF1,SRSF3,TGFB1,DDX39B	5/248
3	1_Member	GO Biological Processes	GO:0051168	nuclear export	-6.09192	-2.31414	5976,6428,7040,7919	UPF1,SRSF3,TGFB1,DDX39B	4/133
3	1_Member	GO Biological Processes	GO:0006406	mRNA export from nucleus	-5.18203	-1.62609	5976,6428,7919	UPF1,SRSF3,DDX39B	3/66
3	1_Member	GO Biological Processes	GO:0006405	RNA export from nucleus	-4.88185	-1.40509	5976,6428,7919	UPF1,SRSF3,DDX39B	3/83
3	1_Member	GO Biological Processes	GO:0016071	mRNA metabolic process	-4.66582	-1.25601	5976,6428,6631,7919,10949	UPF1,SRSF3,SNRPC,DDX39B,HNRNPA0	5/645
3	1_Member	GO Biological Processes	GO:0051028	mRNA transport	-4.339	-1.07513	5976,6428,7919	UPF1,SRSF3,DDX39B	3/126
3	1_Member	GO Biological Processes	GO:0050657	nucleic acid transport	-4.08826	-1.00423	5976,6428,7919	UPF1,SRSF3,DDX39B	3/153
3	1_Member	GO Biological Processes	GO:0050658	RNA transport	-4.08826	-1.00423	5976,6428,7919	UPF1,SRSF3,DDX39B	3/153
3	1_Member	GO Biological Processes	GO:0051236	establishment of RNA localization	-4.07153	-1.00423	5976,6428,7919	UPF1,SRSF3,DDX39B	3/155
3	1_Member	GO Biological Processes	GO:0006403	RNA localization	-3.91545	-0.915814	5976,6428,7919	UPF1,SRSF3,DDX39B	3/175
3	1_Member	GO Biological Processes	GO:0006397	mRNA processing	-3.87241	-0.89625	6428,6631,7919,10949	SRSF3,SNRPC,DDX39B,HNRNPA0	4/488
3	1_Member	Reactome Gene Sets	R-HSA-72163	mRNA Splicing - Major Pathway	-3.70032	-0.807134	6428,6631,7919	SRSF3,SNRPC,DDX39B	3/207
3	1_Member	Reactome Gene Sets	R-HSA-72172	mRNA Splicing	-3.65188	-0.803248	6428,6631,7919	SRSF3,SNRPC,DDX39B	3/215
3	1_Member	KEGG Pathway	hsa03040	Spliceosome	-3.64006	-0.803248	6428,6631,7919	SRSF3,SNRPC,DDX39B	3/217
3	1_Member	GO Biological Processes	GO:0015931	nucleobase-containing compound transport	-3.62254	-0.803248	5976,6428,7919	UPF1,SRSF3,DDX39B	3/220
3	1_Member	GO Biological Processes	GO:0000377	RNA splicing, via transesterification reactions with bulged adenosine as nucleophile	-3.33891	-0.602514	6428,6631,7919	SRSF3,SNRPC,DDX39B	3/275
3	1_Member	GO Biological Processes	GO:0000398	mRNA splicing, via spliceosome	-3.33891	-0.602514	6428,6631,7919	SRSF3,SNRPC,DDX39B	3/275
3	1_Member	GO Biological Processes	GO:0000375	RNA splicing, via transesterification reactions	-3.32063	-0.597199	6428,6631,7919	SRSF3,SNRPC,DDX39B	3/279
3	1_Member	Reactome Gene Sets	R-HSA-72203	Processing of Capped Intron-Containing Pre-mRNA	-3.29371	-0.582871	6428,6631,7919	SRSF3,SNRPC,DDX39B	3/285
3	1_Member	Reactome Gene Sets	R-HSA-8953854	Metabolism of RNA	-3.21636	-0.51775	5976,6428,6631,7919	UPF1,SRSF3,SNRPC,DDX39B	4/726
3	1_Member	GO Biological Processes	GO:0008380	RNA splicing	-2.83734	-0.254527	6428,6631,7919	SRSF3,SNRPC,DDX39B	3/410
3	2_Summary	KEGG Pathway	hsa05226	Gastric cancer	-5.89484	-2.24199	1026,1030,2250,7040,84152,199,5328,5976	CDKN1A,CDKN2B,FGF5,TGFB1,PPP1R1B,AIF1,PLAU,UPF1	8/-
3	2_Member	KEGG Pathway	hsa05226	Gastric cancer	-5.89484	-2.24199	1026,1030,2250,7040	CDKN1A,CDKN2B,FGF5,TGFB1	4/149
3	2_Member	GO Biological Processes	GO:0045936	negative regulation of phosphate metabolic process	-4.30118	-1.07513	1026,1030,7040,84152	CDKN1A,CDKN2B,TGFB1,PPP1R1B	4/378
3	2_Member	GO Biological Processes	GO:0010563	negative regulation of phosphorus metabolic process	-4.29672	-1.07513	1026,1030,7040,84152	CDKN1A,CDKN2B,TGFB1,PPP1R1B	4/379
3	2_Member	KEGG Pathway	hsa04068	FoxO signaling pathway	-4.28865	-1.07513	1026,1030,7040	CDKN1A,CDKN2B,TGFB1	3/131
3	2_Member	KEGG Pathway	hsa04218	Cellular senescence	-4.06325	-1.00423	1026,1030,7040	CDKN1A,CDKN2B,TGFB1	3/156
3	2_Member	KEGG Pathway	hsa04110	Cell cycle	-4.05502	-1.00423	1026,1030,7040	CDKN1A,CDKN2B,TGFB1	3/157
3	2_Member	GO Biological Processes	GO:0048660	regulation of smooth muscle cell proliferation	-3.92281	-0.915814	199,1026,7040	AIF1,CDKN1A,TGFB1	3/174
3	2_Member	GO Biological Processes	GO:2000045	regulation of G1/S transition of mitotic cell cycle	-3.84415	-0.890271	199,1026,1030	AIF1,CDKN1A,CDKN2B	3/185
3	2_Member	KEGG Pathway	hsa05200	Pathways in cancer	-3.73173	-0.812774	1026,1030,2250,7040	CDKN1A,CDKN2B,FGF5,TGFB1	4/531
3	2_Member	KEGG Pathway	hsa05205	Proteoglycans in cancer	-3.72526	-0.812774	1026,5328,7040	CDKN1A,PLAU,TGFB1	3/203
3	2_Member	GO Biological Processes	GO:1902806	regulation of cell cycle G1/S phase transition	-3.67586	-0.803248	199,1026,1030	AIF1,CDKN1A,CDKN2B	3/211
3	2_Member	KEGG Pathway	hsa05166	Human T-cell leukemia virus 1 infection	-3.611	-0.803248	1026,1030,7040	CDKN1A,CDKN2B,TGFB1	3/222
3	2_Member	GO Biological Processes	GO:0042326	negative regulation of phosphorylation	-3.16341	-0.480337	1026,1030,7040	CDKN1A,CDKN2B,TGFB1	3/316
3	2_Member	GO Biological Processes	GO:0042060	wound healing	-3.15546	-0.480337	1026,5328,7040	CDKN1A,PLAU,TGFB1	3/318
3	2_Member	GO Biological Processes	GO:0051251	positive regulation of lymphocyte activation	-3.11651	-0.45266	199,1026,7040	AIF1,CDKN1A,TGFB1	3/328
3	2_Member	GO Biological Processes	GO:0008285	negative regulation of cell population proliferation	-3.07689	-0.424041	199,1026,1030,7040	AIF1,CDKN1A,CDKN2B,TGFB1	4/791
3	2_Member	GO Biological Processes	GO:0070482	response to oxygen levels	-3.064	-0.421869	1026,5328,7040	CDKN1A,PLAU,TGFB1	3/342
3	2_Member	GO Biological Processes	GO:1901990	regulation of mitotic cell cycle phase transition	-3.01368	-0.382023	199,1026,1030	AIF1,CDKN1A,CDKN2B	3/356
3	2_Member	GO Biological Processes	GO:0002696	positive regulation of leukocyte activation	-2.99275	-0.37131	199,1026,7040	AIF1,CDKN1A,TGFB1	3/362
3	2_Member	GO Biological Processes	GO:0045786	negative regulation of cell cycle	-2.93207	-0.330371	1026,1030,7040	CDKN1A,CDKN2B,TGFB1	3/380
3	2_Member	GO Biological Processes	GO:0050867	positive regulation of cell activation	-2.93207	-0.330371	199,1026,7040	AIF1,CDKN1A,TGFB1	3/380
3	2_Member	GO Biological Processes	GO:0009611	response to wounding	-2.78975	-0.22504	1026,5328,7040	CDKN1A,PLAU,TGFB1	3/426
3	2_Member	GO Biological Processes	GO:0031400	negative regulation of protein modification process	-2.78975	-0.22504	1026,7040,84152	CDKN1A,TGFB1,PPP1R1B	3/426
3	2_Member	GO Biological Processes	GO:1901987	regulation of cell cycle phase transition	-2.70813	-0.160786	199,1026,1030	AIF1,CDKN1A,CDKN2B	3/455
3	2_Member	Reactome Gene Sets	R-HSA-5663202	Diseases of signal transduction by growth factor receptors and second messengers	-2.6973	-0.158393	1026,2250,7040	CDKN1A,FGF5,TGFB1	3/459
3	2_Member	GO Biological Processes	GO:0071363	cellular response to growth factor stimulus	-2.62168	-0.0910477	1030,2250,7040	CDKN2B,FGF5,TGFB1	3/488
3	2_Member	GO Biological Processes	GO:0051249	regulation of lymphocyte activation	-2.57711	-0.0545925	199,1026,7040	AIF1,CDKN1A,TGFB1	3/506
3	2_Member	GO Biological Processes	GO:0070848	response to growth factor	-2.54359	-0.0328188	1030,2250,7040	CDKN2B,FGF5,TGFB1	3/520
3	2_Member	GO Biological Processes	GO:0007346	regulation of mitotic cell cycle	-2.53888	-0.0328188	199,1026,1030	AIF1,CDKN1A,CDKN2B	3/522
3	2_Member	GO Biological Processes	GO:0051052	regulation of DNA metabolic process	-2.53185	-0.0328188	1026,5976,7040	CDKN1A,UPF1,TGFB1	3/525
3	2_Member	GO Biological Processes	GO:0002694	regulation of leukocyte activation	-2.4249	0	199,1026,7040	AIF1,CDKN1A,TGFB1	3/573
3	2_Member	GO Biological Processes	GO:0001934	positive regulation of protein phosphorylation	-2.41431	0	1026,2250,7040	CDKN1A,FGF5,TGFB1	3/578
3	2_Member	GO Biological Processes	GO:0042327	positive regulation of phosphorylation	-2.32326	0	1026,2250,7040	CDKN1A,FGF5,TGFB1	3/623
3	2_Member	GO Biological Processes	GO:0050865	regulation of cell activation	-2.30973	0	199,1026,7040	AIF1,CDKN1A,TGFB1	3/630
3	2_Member	GO Biological Processes	GO:0010562	positive regulation of phosphorus metabolic process	-2.17939	0	1026,2250,7040	CDKN1A,FGF5,TGFB1	3/702
3	2_Member	GO Biological Processes	GO:0045937	positive regulation of phosphate metabolic process	-2.17939	0	1026,2250,7040	CDKN1A,FGF5,TGFB1	3/702
3	2_Member	GO Biological Processes	GO:0010564	regulation of cell cycle process	-2.10671	0	199,1026,1030	AIF1,CDKN1A,CDKN2B	3/746
3	2_Member	GO Biological Processes	GO:0031401	positive regulation of protein modification process	-2.07832	0	1026,2250,7040	CDKN1A,FGF5,TGFB1	3/764
3	3_Summary	GO Biological Processes	GO:0030335	positive regulation of cell migration	-3.58534	-0.792828	199,5328,7040,84299,10949	AIF1,PLAU,TGFB1,MIEN1,HNRNPA0	5/-
3	3_Member	GO Biological Processes	GO:0030335	positive regulation of cell migration	-3.58534	-0.792828	199,5328,7040,84299	AIF1,PLAU,TGFB1,MIEN1	4/580
3	3_Member	GO Biological Processes	GO:2000147	positive regulation of cell motility	-3.51015	-0.732366	199,5328,7040,84299	AIF1,PLAU,TGFB1,MIEN1	4/607
3	3_Member	GO Biological Processes	GO:0040017	positive regulation of locomotion	-3.47255	-0.709002	199,5328,7040,84299	AIF1,PLAU,TGFB1,MIEN1	4/621
3	3_Member	GO Biological Processes	GO:0032102	negative regulation of response to external stimulus	-2.71358	-0.160786	199,5328,7040	AIF1,PLAU,TGFB1	3/453
3	3_Member	GO Biological Processes	GO:0032103	positive regulation of response to external stimulus	-2.45071	0	199,5328,7040	AIF1,PLAU,TGFB1	3/561
3	3_Member	GO Biological Processes	GO:0006954	inflammatory response	-2.44637	0	199,7040,10949	AIF1,TGFB1,HNRNPA0	3/563
3	4_Summary	GO Biological Processes	GO:1903311	regulation of mRNA metabolic process	-2.85569	-0.263537	5976,6428,10949,55876,199	UPF1,SRSF3,HNRNPA0,GSDMB,AIF1	5/-
3	4_Member	GO Biological Processes	GO:1903311	regulation of mRNA metabolic process	-2.85569	-0.263537	5976,6428,10949	UPF1,SRSF3,HNRNPA0	3/404
3	4_Member	GO Biological Processes	GO:0009617	response to bacterium	-2.16581	0	5976,10949,55876	UPF1,HNRNPA0,GSDMB	3/710
3	4_Member	GO Biological Processes	GO:0071345	cellular response to cytokine stimulus	-2.11957	0	199,5976,6428	AIF1,UPF1,SRSF3	3/738
4	No enriched terms
5	No enriched terms

### Sheet: HF-EUR
MCODE App Results
Date: Jul 15, 2024, 11:35:36 PM
Parameters:
Network Scoring:
Include Loops: false Degree Cutoff: 3
Cluster Finding:
Node Score Cutoff: 0.2 Haircut: true Fluff: false K-Core: 2 Max. Depth from Seed: 100
Cluster	Score (Density*#Nodes)	Nodes	Edges	Node IDs
1	4.889	10	22	ITIH4, APOH, HLA-DQA1, HP, SEC24C, HLA-DQB2, C4A, HLA-DRB1, HPR, HLA-DQA2
2	4	9	16	PSRC1, MYOZ1, FLNC, SYNPO2L, ACTN2, ZC3HC1, PHACTR1, MIA3, HHIPL1
3	3	3	3	TGFB1, NCF1, AIF1
Metascape Enrichment
Cluster	GroupID	Category	Term	Description	LogP	Log(q-value)	Genes	Symbols	InTerm_InList
1	1_Summary	GO Biological Processes	GO:0002399	MHC class II protein complex assembly	-10.9632	-7.00933	3117,3118,3120,3123,9632,720	HLA-DQA1,HLA-DQA2,HLA-DQB2,HLA-DRB1,SEC24C,C4A	6/-
1	1_Member	GO Biological Processes	GO:0002399	MHC class II protein complex assembly	-10.9632	-7.00933	3117,3118,3120,3123	HLA-DQA1,HLA-DQA2,HLA-DQB2,HLA-DRB1	4/16
1	1_Member	GO Biological Processes	GO:0002503	peptide antigen assembly with MHC class II protein complex	-10.9632	-7.00933	3117,3118,3120,3123	HLA-DQA1,HLA-DQA2,HLA-DQB2,HLA-DRB1	4/16
1	1_Member	Reactome Gene Sets	R-HSA-202430	Translocation of ZAP-70 to Immunological synapse	-10.6351	-6.89062	3117,3118,3120,3123	HLA-DQA1,HLA-DQA2,HLA-DQB2,HLA-DRB1	4/19
1	1_Member	GO Biological Processes	GO:0002396	MHC protein complex assembly	-10.4466	-6.89062	3117,3118,3120,3123	HLA-DQA1,HLA-DQA2,HLA-DQB2,HLA-DRB1	4/21
1	1_Member	GO Biological Processes	GO:0002501	peptide antigen assembly with MHC protein complex	-10.4466	-6.89062	3117,3118,3120,3123	HLA-DQA1,HLA-DQA2,HLA-DQB2,HLA-DRB1	4/21
1	1_Member	Reactome Gene Sets	R-HSA-202427	Phosphorylation of CD3 and TCR zeta chains	-10.3595	-6.88272	3117,3118,3120,3123	HLA-DQA1,HLA-DQA2,HLA-DQB2,HLA-DRB1	4/22
1	1_Member	Reactome Gene Sets	R-HSA-389948	PD-1 signaling	-10.2766	-6.86676	3117,3118,3120,3123	HLA-DQA1,HLA-DQA2,HLA-DQB2,HLA-DRB1	4/23
1	1_Member	GO Biological Processes	GO:0019886	antigen processing and presentation of exogenous peptide antigen via MHC class II	-9.72648	-6.38249	3117,3118,3120,3123	HLA-DQA1,HLA-DQA2,HLA-DQB2,HLA-DRB1	4/31
1	1_Member	GO Biological Processes	GO:0002495	antigen processing and presentation of peptide antigen via MHC class II	-9.61251	-6.38249	3117,3118,3120,3123	HLA-DQA1,HLA-DQA2,HLA-DQB2,HLA-DRB1	4/33
1	1_Member	Reactome Gene Sets	R-HSA-2132295	MHC class II antigen presentation	-9.59795	-6.38249	3117,3118,3120,3123,9632	HLA-DQA1,HLA-DQA2,HLA-DQB2,HLA-DRB1,SEC24C	5/123
1	1_Member	GO Biological Processes	GO:0002504	antigen processing and presentation of peptide or polysaccharide antigen via MHC class II	-9.55822	-6.38249	3117,3118,3120,3123	HLA-DQA1,HLA-DQA2,HLA-DQB2,HLA-DRB1	4/34
1	1_Member	Reactome Gene Sets	R-HSA-202433	Generation of second messenger molecules	-9.55822	-6.38249	3117,3118,3120,3123	HLA-DQA1,HLA-DQA2,HLA-DQB2,HLA-DRB1	4/34
1	1_Member	GO Biological Processes	GO:0002478	antigen processing and presentation of exogenous peptide antigen	-9.21952	-6.07855	3117,3118,3120,3123	HLA-DQA1,HLA-DQA2,HLA-DQB2,HLA-DRB1	4/41
1	1_Member	GO Biological Processes	GO:0019884	antigen processing and presentation of exogenous antigen	-8.86333	-5.75454	3117,3118,3120,3123	HLA-DQA1,HLA-DQA2,HLA-DQB2,HLA-DRB1	4/50
1	1_Member	Reactome Gene Sets	R-HSA-388841	Costimulation by the CD28 family	-8.29016	-5.21389	3117,3118,3120,3123	HLA-DQA1,HLA-DQA2,HLA-DQB2,HLA-DRB1	4/69
1	1_Member	GO Biological Processes	GO:0048002	antigen processing and presentation of peptide antigen	-8.26468	-5.21389	3117,3118,3120,3123	HLA-DQA1,HLA-DQA2,HLA-DQB2,HLA-DRB1	4/70
1	1_Member	Reactome Gene Sets	R-HSA-877300	Interferon gamma signaling	-7.7074	-4.70776	3117,3118,3120,3123	HLA-DQA1,HLA-DQA2,HLA-DQB2,HLA-DRB1	4/96
1	1_Member	KEGG Pathway	hsa05150	Staphylococcus aureus infection	-7.7074	-4.70776	720,3117,3118,3123	C4A,HLA-DQA1,HLA-DQA2,HLA-DRB1	4/96
1	1_Member	Reactome Gene Sets	R-HSA-202424	Downstream TCR signaling	-7.67115	-4.69499	3117,3118,3120,3123	HLA-DQA1,HLA-DQA2,HLA-DQB2,HLA-DRB1	4/98
1	1_Member	GO Biological Processes	GO:0019882	antigen processing and presentation	-7.56676	-4.61288	3117,3118,3120,3123	HLA-DQA1,HLA-DQA2,HLA-DQB2,HLA-DRB1	4/104
1	1_Member	Reactome Gene Sets	R-HSA-202403	TCR signaling	-7.31586	-4.38317	3117,3118,3120,3123	HLA-DQA1,HLA-DQA2,HLA-DQB2,HLA-DRB1	4/120
1	1_Member	KEGG Pathway	hsa05322	Systemic lupus erythematosus	-7.08413	-4.17165	720,3117,3118,3123	C4A,HLA-DQA1,HLA-DQA2,HLA-DRB1	4/137
1	1_Member	KEGG Pathway	hsa05310	Asthma	-6.93573	-4.04255	3117,3118,3123	HLA-DQA1,HLA-DQA2,HLA-DRB1	3/31
1	1_Member	KEGG Pathway	hsa05330	Allograft rejection	-6.66285	-3.78815	3117,3118,3123	HLA-DQA1,HLA-DQA2,HLA-DRB1	3/38
1	1_Member	KEGG Pathway	hsa05332	Graft-versus-host disease	-6.52935	-3.67238	3117,3118,3123	HLA-DQA1,HLA-DQA2,HLA-DRB1	3/42
1	1_Member	KEGG Pathway	hsa04940	Type I diabetes mellitus	-6.49801	-3.65808	3117,3118,3123	HLA-DQA1,HLA-DQA2,HLA-DRB1	3/43
1	1_Member	KEGG Pathway	hsa04672	Intestinal immune network for IgA production	-6.32443	-3.50088	3117,3118,3123	HLA-DQA1,HLA-DQA2,HLA-DRB1	3/49
1	1_Member	KEGG Pathway	hsa05320	Autoimmune thyroid disease	-6.22042	-3.41267	3117,3118,3123	HLA-DQA1,HLA-DQA2,HLA-DRB1	3/53
1	1_Member	GO Biological Processes	GO:0050870	positive regulation of T cell activation	-6.01771	-3.2252	3117,3118,3120,3123	HLA-DQA1,HLA-DQA2,HLA-DQB2,HLA-DRB1	4/253
1	1_Member	GO Biological Processes	GO:0002250	adaptive immune response	-5.9758	-3.20898	720,3117,3118,3120,3123	C4A,HLA-DQA1,HLA-DQA2,HLA-DQB2,HLA-DRB1	5/653
1	1_Member	GO Biological Processes	GO:0050778	positive regulation of immune response	-5.97253	-3.20898	720,3117,3118,3120,3123	C4A,HLA-DQA1,HLA-DQA2,HLA-DQB2,HLA-DRB1	5/654
1	1_Member	KEGG Pathway	hsa05321	Inflammatory bowel disease	-5.95074	-3.20098	3117,3118,3123	HLA-DQA1,HLA-DQA2,HLA-DRB1	3/65
1	1_Member	Reactome Gene Sets	R-HSA-913531	Interferon Signaling	-5.91168	-3.17528	3117,3118,3120,3123	HLA-DQA1,HLA-DQA2,HLA-DQB2,HLA-DRB1	4/269
1	1_Member	KEGG Pathway	hsa05416	Viral myocarditis	-5.87204	-3.1502	3117,3118,3123	HLA-DQA1,HLA-DQA2,HLA-DRB1	3/69
1	1_Member	GO Biological Processes	GO:1903039	positive regulation of leukocyte cell-cell adhesion	-5.86104	-3.1502	3117,3118,3120,3123	HLA-DQA1,HLA-DQA2,HLA-DQB2,HLA-DRB1	4/277
1	1_Member	KEGG Pathway	hsa05140	Leishmaniasis	-5.72771	-3.0291	3117,3118,3123	HLA-DQA1,HLA-DQA2,HLA-DRB1	3/77
1	1_Member	KEGG Pathway	hsa04612	Antigen processing and presentation	-5.71075	-3.02404	3117,3118,3123	HLA-DQA1,HLA-DQA2,HLA-DRB1	3/78
1	1_Member	Reactome Gene Sets	R-HSA-1280218	Adaptive Immune System	-5.62955	-2.95443	3117,3118,3120,3123,9632	HLA-DQA1,HLA-DQA2,HLA-DQB2,HLA-DRB1,SEC24C	5/768
1	1_Member	GO Biological Processes	GO:0022409	positive regulation of cell-cell adhesion	-5.58535	-2.9215	3117,3118,3120,3123	HLA-DQA1,HLA-DQA2,HLA-DQB2,HLA-DRB1	4/325
1	1_Member	GO Biological Processes	GO:0051251	positive regulation of lymphocyte activation	-5.56952	-2.91667	3117,3118,3120,3123	HLA-DQA1,HLA-DQA2,HLA-DQB2,HLA-DRB1	4/328
1	1_Member	KEGG Pathway	hsa04658	Th1 and Th2 cell differentiation	-5.49414	-2.85201	3117,3118,3123	HLA-DQA1,HLA-DQA2,HLA-DRB1	3/92
1	1_Member	KEGG Pathway	hsa05323	Rheumatoid arthritis	-5.47997	-2.84831	3117,3118,3123	HLA-DQA1,HLA-DQA2,HLA-DRB1	3/93
1	1_Member	GO Biological Processes	GO:0002696	positive regulation of leukocyte activation	-5.39979	-2.78664	3117,3118,3120,3123	HLA-DQA1,HLA-DQA2,HLA-DQB2,HLA-DRB1	4/362
1	1_Member	KEGG Pathway	hsa04640	Hematopoietic cell lineage	-5.3981	-2.78664	3117,3118,3123	HLA-DQA1,HLA-DQA2,HLA-DRB1	3/99
1	1_Member	GO Biological Processes	GO:0050867	positive regulation of cell activation	-5.31639	-2.72457	3117,3118,3120,3123	HLA-DQA1,HLA-DQA2,HLA-DQB2,HLA-DRB1	4/380
1	1_Member	GO Biological Processes	GO:0050863	regulation of T cell activation	-5.30738	-2.72457	3117,3118,3120,3123	HLA-DQA1,HLA-DQA2,HLA-DQB2,HLA-DRB1	4/382
1	1_Member	GO Biological Processes	GO:1903037	regulation of leukocyte cell-cell adhesion	-5.30738	-2.72457	3117,3118,3120,3123	HLA-DQA1,HLA-DQA2,HLA-DQB2,HLA-DRB1	4/382
1	1_Member	KEGG Pathway	hsa04659	Th17 cell differentiation	-5.2843	-2.71063	3117,3118,3123	HLA-DQA1,HLA-DQA2,HLA-DRB1	3/108
1	1_Member	KEGG Pathway	hsa05145	Toxoplasmosis	-5.2485	-2.68378	3117,3118,3123	HLA-DQA1,HLA-DQA2,HLA-DRB1	3/111
1	1_Member	GO Biological Processes	GO:0045785	positive regulation of cell adhesion	-4.89836	-2.34242	3117,3118,3120,3123	HLA-DQA1,HLA-DQA2,HLA-DQB2,HLA-DRB1	4/485
1	1_Member	GO Biological Processes	GO:0022407	regulation of cell-cell adhesion	-4.86005	-2.31271	3117,3118,3120,3123	HLA-DQA1,HLA-DQA2,HLA-DQB2,HLA-DRB1	4/496
1	1_Member	KEGG Pathway	hsa04145	Phagosome	-4.83882	-2.29991	3117,3118,3123	HLA-DQA1,HLA-DQA2,HLA-DRB1	3/152
1	1_Member	GO Biological Processes	GO:0051249	regulation of lymphocyte activation	-4.82596	-2.29533	3117,3118,3120,3123	HLA-DQA1,HLA-DQA2,HLA-DQB2,HLA-DRB1	4/506
1	1_Member	KEGG Pathway	hsa04514	Cell adhesion molecules	-4.79675	-2.27424	3117,3118,3123	HLA-DQA1,HLA-DQA2,HLA-DRB1	3/157
1	1_Member	KEGG Pathway	hsa05164	Influenza A	-4.68584	-2.17129	3117,3118,3123	HLA-DQA1,HLA-DQA2,HLA-DRB1	3/171
1	1_Member	KEGG Pathway	hsa05152	Tuberculosis	-4.6193	-2.12252	3117,3118,3123	HLA-DQA1,HLA-DQA2,HLA-DRB1	3/180
1	1_Member	GO Biological Processes	GO:0002694	regulation of leukocyte activation	-4.61401	-2.12252	3117,3118,3120,3123	HLA-DQA1,HLA-DQA2,HLA-DQB2,HLA-DRB1	4/573
1	1_Member	KEGG Pathway	hsa05169	Epstein-Barr virus infection	-4.46993	-1.98587	3117,3118,3123	HLA-DQA1,HLA-DQA2,HLA-DRB1	3/202
1	1_Member	GO Biological Processes	GO:0050865	regulation of cell activation	-4.45282	-1.97606	3117,3118,3120,3123	HLA-DQA1,HLA-DQA2,HLA-DQB2,HLA-DRB1	4/630
1	1_Member	KEGG Pathway	hsa05166	Human T-cell leukemia virus 1 infection	-4.34785	-1.87827	3117,3118,3123	HLA-DQA1,HLA-DQA2,HLA-DRB1	3/222
1	1_Member	Reactome Gene Sets	R-HSA-1280215	Cytokine Signaling in Immune system	-4.07857	-1.61605	3117,3118,3120,3123	HLA-DQA1,HLA-DQA2,HLA-DQB2,HLA-DRB1	4/786
1	1_Member	KEGG Pathway	hsa05168	Herpes simplex virus 1 infection	-3.27771	-0.822141	3117,3118,3123	HLA-DQA1,HLA-DQA2,HLA-DRB1	3/512
1	2_Summary	GO Biological Processes	GO:0006954	inflammatory response	-4.64398	-2.13725	720,3123,3240,3700	C4A,HLA-DRB1,HP,ITIH4	4/-
1	2_Member	GO Biological Processes	GO:0006954	inflammatory response	-4.64398	-2.13725	720,3123,3240,3700	C4A,HLA-DRB1,HP,ITIH4	4/563
1	3_Summary	Reactome Gene Sets	R-HSA-5653656	Vesicle-mediated transport	-2.93309	-0.484362	3240,3250,9632	HP,HPR,SEC24C	3/-
1	3_Member	Reactome Gene Sets	R-HSA-5653656	Vesicle-mediated transport	-2.93309	-0.484362	3240,3250,9632	HP,HPR,SEC24C	3/673
2	1_Summary	GO Biological Processes	GO:0031032	actomyosin structure organization	-9.87974	-5.62483	88,2318,58529,79933,221692	ACTN2,FLNC,MYOZ1,SYNPO2L,PHACTR1	5/-
2	1_Member	GO Biological Processes	GO:0031032	actomyosin structure organization	-9.87974	-5.62483	88,2318,58529,79933,221692	ACTN2,FLNC,MYOZ1,SYNPO2L,PHACTR1	5/124
2	1_Member	GO Biological Processes	GO:0045214	sarcomere organization	-9.31385	-5.35997	88,2318,58529,79933	ACTN2,FLNC,MYOZ1,SYNPO2L	4/44
2	1_Member	GO Biological Processes	GO:0030239	myofibril assembly	-8.48577	-4.78303	88,2318,58529,79933	ACTN2,FLNC,MYOZ1,SYNPO2L	4/70
2	1_Member	GO Biological Processes	GO:0055002	striated muscle cell development	-8.43588	-4.78303	88,2318,58529,79933	ACTN2,FLNC,MYOZ1,SYNPO2L	4/72
2	1_Member	GO Biological Processes	GO:0010927	cellular component assembly involved in morphogenesis	-7.49312	-3.93718	88,2318,58529,79933	ACTN2,FLNC,MYOZ1,SYNPO2L	4/123
2	1_Member	GO Biological Processes	GO:0055001	muscle cell development	-6.87718	-3.40042	88,2318,58529,79933	ACTN2,FLNC,MYOZ1,SYNPO2L	4/175
2	1_Member	GO Biological Processes	GO:0030036	actin cytoskeleton organization	-6.66165	-3.25184	88,2318,58529,79933,221692	ACTN2,FLNC,MYOZ1,SYNPO2L,PHACTR1	5/544
2	1_Member	GO Biological Processes	GO:0097435	supramolecular fiber organization	-6.47971	-3.18777	88,2318,58529,79933,221692	ACTN2,FLNC,MYOZ1,SYNPO2L,PHACTR1	5/592
2	1_Member	GO Biological Processes	GO:0032989	cellular anatomical entity morphogenesis	-6.43302	-3.18777	88,2318,58529,79933,221692	ACTN2,FLNC,MYOZ1,SYNPO2L,PHACTR1	5/605
2	1_Member	GO Biological Processes	GO:0051146	striated muscle cell differentiation	-6.42477	-3.18777	88,2318,58529,79933	ACTN2,FLNC,MYOZ1,SYNPO2L	4/227
2	1_Member	GO Biological Processes	GO:0030029	actin filament-based process	-6.40129	-3.18777	88,2318,58529,79933,221692	ACTN2,FLNC,MYOZ1,SYNPO2L,PHACTR1	5/614
2	1_Member	GO Biological Processes	GO:0042692	muscle cell differentiation	-6.00637	-2.83065	88,2318,58529,79933	ACTN2,FLNC,MYOZ1,SYNPO2L	4/289
2	1_Member	GO Biological Processes	GO:0140694	non-membrane-bounded organelle assembly	-5.71552	-2.57455	88,2318,58529,79933	ACTN2,FLNC,MYOZ1,SYNPO2L	4/342
2	1_Member	GO Biological Processes	GO:0061061	muscle structure development	-4.99529	-1.88651	88,2318,58529,79933	ACTN2,FLNC,MYOZ1,SYNPO2L	4/520
2	1_Member	KEGG Pathway	hsa04820	Cytoskeleton in muscle cells	-4.46022	-1.43576	88,2318,58529	ACTN2,FLNC,MYOZ1	3/229
2	2_Summary	GO Biological Processes	GO:1902905	positive regulation of supramolecular fiber organization	-4.80889	-1.73007	88,79933,84722	ACTN2,SYNPO2L,PSRC1	3/-
2	2_Member	GO Biological Processes	GO:1902905	positive regulation of supramolecular fiber organization	-4.80889	-1.73007	88,79933,84722	ACTN2,SYNPO2L,PSRC1	3/175
2	2_Member	GO Biological Processes	GO:0051495	positive regulation of cytoskeleton organization	-4.74376	-1.69297	88,79933,84722	ACTN2,SYNPO2L,PSRC1	3/184
2	2_Member	GO Biological Processes	GO:1902903	regulation of supramolecular fiber organization	-3.76806	-0.768425	88,79933,84722	ACTN2,SYNPO2L,PSRC1	3/392
2	2_Member	GO Biological Processes	GO:0010638	positive regulation of organelle organization	-3.44717	-0.471012	88,79933,84722	ACTN2,SYNPO2L,PSRC1	3/504
2	2_Member	GO Biological Processes	GO:0051493	regulation of cytoskeleton organization	-3.4001	-0.446217	88,79933,84722	ACTN2,SYNPO2L,PSRC1	3/523
3	No enriched terms
